# Vaccine Induction of Heterologous HIV-1 Neutralizing Antibody B Cell Lineages in Humans

**DOI:** 10.1101/2023.03.09.23286943

**Authors:** Wilton B. Williams, S. Munir Alam, Gilad Ofek, Nathaniel Erdmann, David Montefiori, Michael S. Seaman, Kshitij Wagh, Bette Korber, Robert J. Edwards, Katayoun Mansouri, Amanda Eaton, Derek W. Cain, Mitchell Martin, Robert Parks, Maggie Barr, Andrew Foulger, Kara Anasti, Parth Patel, Salam Sammour, Ruth J. Parsons, Xiao Huang, Jared Lindenberger, Susan Fetics, Katarzyna Janowska, Aurelie Niyongabo, Benjamin M. Janus, Anagh Astavans, Christopher B. Fox, Ipsita Mohanty, Tyler Evangelous, Yue Chen, Madison Berry, Helene Kirshner, Elizabeth Van Itallie, Kevin Saunders, Kevin Wiehe, Kristen W. Cohen, M. Juliana McElrath, Lawrence Corey, Priyamvada Acharya, Stephen R. Walsh, Lindsey R. Baden, Barton F. Haynes

**Affiliations:** Duke Human Vaccine Institute, Duke School of Medicine, Durham, NC 27710; Department of Surgery, Duke School of Medicine, Durham, NC 27710; Department of Cell Biology and Molecular Genetics, University of Maryland, College Park, MD 20742; Department of Medicine, Duke School of Medicine, Durham, NC 27710; Department of Integrative Immunobiology, Duke School of Medicine, Durham, NC 27710; Department of Molecular Genetics and Microbiology, Duke School of Medicine, Durham, NC 27710; Fred Hutchinson Cancer Center, Seattle WA 98109; Brigham and Women’s Hospital, Harvard Medical School, Boston, MA 02115; University of Alabama Medical Center, Birmingham, AL 35223; Department of Biochemistry, Duke School of Medicine, Durham, NC 27710; Duke Global Health Institute, Duke School of Medicine, Durham, NC 27710; Beth Israel Deaconess Medical Center, Harvard Medical School, Boston, MA 02215; Access to Advanced Health Institute, Seattle, WA, 98102; Los Alamos National Laboratory, Los Alamos, NM, 87545; New Mexico Consortium, Los Alamos, NM, 87544; Institute for Bioscience and Biotechnology Research, University of Maryland, Rockville, MD 20850

## Abstract

A critical roadblock to HIV vaccine development is the inability to induce B cell lineages of broadly neutralizing antibodies (bnAbs) in humans. In people living with HIV-1, bnAbs take years to develop. The HVTN 133 clinical trial studied a peptide/liposome immunogen targeting B cell lineages of HIV-1 envelope membrane proximal external region (MPER) bnAbs (NCT03934541). Here, we report MPER peptide-liposome induction of polyclonal HIV-1 B cell lineages of mature bnAbs and their precursors, the most potent of which neutralized 15% of global tier 2 HIV-1 strains and 35% of clade B strains, with lineage initiation after the second immunization. Neutralization was enhanced by vaccine-selection of improbable mutations that increased antibody binding to gp41 and lipids. This study demonstrates proof-of-concept for rapid vaccine induction of human B cell lineages with heterologous neutralizing activity and selection of antibody improbable mutations, and outlines a path for successful HIV-1 vaccine development.
