## Supplementary material for "Vaccine Induction of Heterologous HIV-1 Neutralizing Antibody B Cell Lineages in Humans": Table S13

### Sheet: Table S13
Table S13. ΔGwif Scores for All CDRs and Combinations for the 80 MPER+ MAbs tested for HIV-1 Neutralization, and Prototype Proximal and Distal MPER BnAbs (2F5, m66.6 and 4E10)
			ΔGwif scores											Neutralization
Ab_name	Ab_name (H+L)	clone	H1	H2	H3	L1	L2	L3	H3_L3	H1_H3	H1_2_3	L1_2_3	AllCDRs	W61D	JRFL
2F5	2F5	NA	-1.23	3.56	4.4	1.1	1.53	-0.54	3.86	3.17	6.73	2.09	8.82	<0.005	2.4
2F5_RUA-D	2F5_RUA_D	NA	-1.06	1.58	4.23	0.71	1.53	0.4	4.63	3.17	4.75	2.64	7.39	>50	>50
2F5_RUA-N	2F5_RUA_N	NA	-1.06	0.77	4.23	0.71	1.53	0.4	4.63	3.17	3.94	2.64	6.58	>50	>50
M66.6	M66.6	NA	-1.17	1.94	-1.98	1.48	-0.38	0.08	-1.9	-3.15	-1.21	1.18	-0.03	NA	NA
4E10	4E10	NA	-1.48	-0.94	-0.42	2.62	0.31	0.65	0.23	-1.9	-2.84	3.58	0.74	NA	NA
DH1419.1	DH1419.1 (H027664+K024729)	NA	-4.16	1.94	1.74	-0.7	-1.55	-0.8	0.94	-2.42	-0.48	-3.05	-3.53	>50	>50
DH1416.1	DH1416.2 (H027676+K024739)	NA	-3.1	3.16	3.59	-0.86	-1.55	-0.49	3.1	0.49	3.65	-2.9	0.75	>50	>50
DH1426	DH1426 (H027684+L024764)	NA	-2.41	1.69	4.41	-1.33	0.69	-4.42	-0.01	2	3.69	-5.06	-1.37	>50	>50
DH1414	DH1414 (H027686+K024747)	NA	-0.38	1.58	5.35	-0.28	0.47	1.02	6.37	4.97	6.55	1.21	7.76	>50	>50
DH1425	DH1425 (H027688+K024748)	NA	-2.42	1.69	0.62	-0.9	0.31	-0.72	-0.1	-1.8	-0.11	-1.31	-1.42	>50	37
DH1420	DH1420 (H027692+K024752)	NA	-4.16	1.94	-1.65	-1.14	-0.42	1.83	0.18	-5.81	-3.87	0.27	-3.6	36	>50
DH1421	DH1421 (H027701+K024761)	NA	-3.78	1.94	2.98	2.53	-1.55	-2.41	0.57	-0.8	1.14	-1.43	-0.29	>50	>50
DH1417	DH1417 (H027703+K024762)	NA	-2.66	1.94	-0.2	-0.11	0.47	0.27	0.07	-2.86	-0.92	0.63	-0.29	>50	>50
DH1418.1	DH1418.1 (H027704+K024763)	NA	-3.05	3.16	3.54	1.4	-1.55	-1.43	2.11	0.49	3.65	-1.58	2.07	>50	>50
DH1422	DH1422 (H027705+K024764)	NA	-4.45	1.94	4.83	2.49	-1.55	0.31	5.14	0.38	2.32	1.25	3.57	>50	>50
DH1429	DH1429 (H028097+K025028)	NA	-1.31	1.69	0.54	-0.42	0.47	0.17	0.71	-0.77	0.92	0.22	1.14	>50	>50
DH1427.1	DH1427.1 (H028128+K025047)	NA	-0.37	0.42	2.11	1.11	2.32	3.22	5.33	1.74	2.16	6.65	8.81	>50	>50
DH1427.2	DH1427.2 (H028139+K025054)	NA	-0.71	2.05	3.53	2.3	1.53	2.19	5.72	2.82	4.87	6.02	10.89	>50	>50
DH1428	DH1428 (H028141+L024911)	NA	-2.41	2.26	0.03	1.99	2.22	0.81	0.84	-2.38	-0.12	5.02	4.9	>50	>50
DH1430	DH1430 (H028425+K025215)	NA	-1.87	2.23	-0.73	-0.15	0.31	-1.78	-2.51	-2.6	-0.37	-1.62	-1.99	>50	>50
DH1423	DH1423 (H713218+K712490)	NA	-4.44	1.94	0.23	-0.28	0.47	-0.74	-0.51	-4.21	-2.27	-0.55	-2.82	3.5	>50
DH1418.2	DH1418.2 (H713225+K712498)	NA	-4.58	2.1	3.23	2.26	-1.55	-1.43	1.8	-1.35	0.75	-0.72	0.03	>50	>50
DH1419.2	DH1419.2 (H713227+K712500)	NA	-3.85	1.94	1.19	-0.76	-1.55	-0.79	0.4	-2.66	-0.72	-3.1	-3.82	>50	>50
DH1415.2	DH1415.2 (H713237+L712201)	NA	-2.56	3.29	-0.64	-0.59	0.81	0.96	0.32	-3.2	0.09	1.18	1.27	>50	>50
DH1416.2	DH1416.2 (H713243+K712509)	NA	-3.1	3.16	3.59	-0.86	-1.55	-0.49	3.1	0.49	3.65	-2.9	0.75	>50	>50
DH1424	DH1424 (H713263+K712518)	NA	-4.47	1.94	1.07	0.91	-1.55	-1.7	-0.63	-3.4	-1.46	-2.34	-3.8	>50	>50
DH1315.2	DH1315.2 (H027690+K024750)	DH1315	-4.45	1.94	1.23	0.98	0.47	-1.08	0.15	-3.22	-1.28	0.37	-0.91	>50	>50
DH1315.3	DH1315.3 (H713264+K712519)	DH1315	-3.09	1.75	2.05	0.6	0.47	-1.08	0.97	-1.04	0.71	-0.01	0.7	>50	>50
DH1316.1_4	DH1316.1_4 (H028092+K025025)	DH1316	-0.38	1.58	0.61	0.21	0.43	1.18	1.79	0.23	1.81	1.82	3.63	>50	>50
DH1316.10	DH1316.10 (H028140+K025055)	DH1316	-1.06	1.58	0.61	-0.28	0.47	1.18	1.79	-0.45	1.13	1.37	2.5	>50	>50
DH1316.2	DH1316.2 (H028104+K025034)	DH1316	-0.37	1.58	0.42	-0.28	1.25	1.18	1.6	0.05	1.63	2.15	3.78	>50	>50
DH1316.3	DH1316.3 (H028120+K025043)	DH1316	-1.21	1.58	1.25	0.21	0.43	1.18	2.43	0.04	1.62	1.82	3.44	>50	>50
DH1316.6	DH1316.6 (H028085+K025021)	DH1316	-0.38	1.58	0.61	0.21	0.43	1.18	1.79	0.23	1.81	1.82	3.63	>50	>50
DH1316.7_9	DH1316.7_9 (H028115+K025040)	DH1316	-0.09	1.58	0.61	0.21	0.31	1.18	1.79	0.52	2.1	1.7	3.8	>50	>50
DH1316.8	DH1316.8 (H028118+K025041)	DH1316	-1.21	1.58	1.25	0.38	0.43	1.18	2.43	0.04	1.62	1.99	3.61	>50	>50
DH1317.1	DH1317.1 (H027678+K024740)	DH1317	-2.41	1.69	-0.26	-1.02	0.43	0.75	0.49	-2.67	-0.98	0.16	-0.82	0.24	20
DH1317.2	DH1317.2 (H027693+K024753)	DH1317	-2.42	1.69	0.11	-1.02	0.43	0.75	0.86	-2.31	-0.62	0.16	-0.46	0.26	26
DH1317.3	DH1317.3 (H713224+K712497)	DH1317	-2.42	1.69	-0.26	-1.02	0.43	0.93	0.67	-2.68	-0.99	0.34	-0.65	0.45	21
DH1317.4	DH1317.4 (H713254+K712514)	DH1317	-2.42	0.96	1.78	-1.25	0.28	1.24	3.02	-0.64	0.32	0.27	0.59	0.14	13
DH1317.6	DH1317.6 (H027670+K024735)	DH1317	-2.42	1.69	1.78	-1.31	0.44	1.55	3.33	-0.64	1.05	0.68	1.73	1	23
DH1317.7	DH1317.7 (H027697+K024757)	DH1317	-2.42	1.69	-0.38	-1.02	0.43	0.93	0.55	-2.8	-1.11	0.34	-0.77	0.46	22
DH1317.8	DH1317.8 (H027700+K024760)	DH1317	-1.32	1.69	1.15	-1.02	0.28	1.21	2.36	-0.17	1.52	0.47	1.99	1.74	>50
DH1317.9	DH1317.9 (H713226+K712499)	DH1317	-2.42	1.69	1.78	-1.31	0.44	1.81	3.59	-0.64	1.05	0.94	1.99	3	12
DH1318.2	DH1318.2 (H027682+K024744)	DH1318	0.07	1.7	2.35	0.23	0.4	-0.33	2.02	2.42	4.12	0.3	4.42	4.397	>50
DH1318.3_7	DH1318.3_7 (H027709+K024768)	DH1318	0.07	1.7	2.35	0.23	0.4	-0.33	2.02	2.42	4.12	0.3	4.42	3.9	>50
DH1318.4	DH1318.4 (H027698+K024758)	DH1318	-0.89	0.48	2.32	0.23	0.4	-0.62	1.7	1.43	1.91	0.01	1.92	>50	>50
DH1318.5	DH1318.5 (H027707+K024766)	DH1318	-1.8	-0.09	2.31	0.23	0.4	-0.37	1.94	0.51	0.42	0.26	0.68	24	>50
DH1318.6	DH1318.6 (H027708+K024767)	DH1318	-1.8	-0.13	2.31	0.23	0.4	-0.62	1.69	0.51	0.38	0.01	0.39	5.5	>50
DH1318.8	DH1318.8 (H027710+K024769)	DH1318	-1.01	0.48	2.32	0.23	0.4	-0.62	1.7	1.31	1.79	0.01	1.8	>50	>50
DH1318.9	DH1318.9 (H027711+K024770)	DH1318	-1.8	-0.09	2.32	0.23	0.43	-0.61	1.71	0.52	0.43	0.05	0.48	19	>50
DH1319.1	DH1319.1 (H027687+L024765)	DH1319	-1.33	1.69	-0.71	-1.36	1.58	3.1	2.39	-2.04	-0.35	3.32	2.97	6.502	>50
DH1319.2	DH1319.2 (H027675+L024762)	DH1319	-2.14	1.69	-1.65	-0.74	3.45	2.42	0.77	-3.79	-2.1	5.13	3.03	>50	>50
DH1321.1	DH1321.1 (H028137+K025053)	DH1321	-4.86	1.94	4.71	1.53	-1.55	0.57	5.28	-0.15	1.79	0.55	2.34	>50	>50
DH1321.2	DH1321.2 (H028098+K025029)	DH1321	-4.13	1.94	4.73	1.69	-1.55	0.85	5.58	0.6	2.54	0.99	3.53	>50	>50
DH1321.3	DH1321.3 (H028101+K025031)	DH1321	-3.09	1.98	5.13	1.53	-1.55	0.98	6.11	2.04	4.02	0.96	4.98	>50	>50
DH1321.4	DH1321.4 (H028125+K025045)	DH1321	-4.89	1.94	5.53	1.53	-1.55	0.38	5.91	0.64	2.58	0.36	2.94	>50	>50
DH1321.5	DH1321.5 (H028135+K025052)	DH1321	-4.22	1.94	5.42	1.53	-1.55	0.98	6.4	1.2	3.14	0.96	4.1	>50	>50
DH1322.1	DH1322.1 (H027663+K024728)	DH1322	-1.03	1.69	0.05	0.67	0.31	-0.33	-0.28	-0.98	0.71	0.65	1.36	33.965	>50
DH1322.2	DH1322.2 (H027668+K024733)	DH1322	-2.23	1.69	0.4	1.21	0.31	1.5	1.9	-1.83	-0.14	3.02	2.88	>50	>50
DH1322.3	DH1322.3 (H027669+K024734)	DH1322	-2.24	1.69	1.46	0.14	0.31	1.5	2.96	-0.78	0.91	1.95	2.86	>50	>50
DH1322.4	DH1322.4 (H027680+K024742)	DH1322	-2.42	1.69	-0.7	1.19	0.28	1.5	0.8	-3.12	-1.43	2.97	1.54	>50	>50
DH1346	DH1346 (H027702+L024766)	DH1346	-1.85	1.69	-0.73	-2.28	2.64	1.21	0.48	-2.58	-0.89	1.57	0.68	39.323	>50
DH1347.1	DH1347.1 (H027683+K024745)	DH1347	-2.58	1.69	-1.04	2.74	0.47	-1.47	-2.51	-3.62	-1.93	1.74	-0.19	>50	>50
DH1347.2	DH1347.2 (H027695+K024755)	DH1347	-1.32	1.69	0.94	3.12	0.47	-1.47	-0.53	-0.38	1.31	2.12	3.43	15.659	>50
DH1347.3	DH1347.3 (H027699+K024759)	DH1347	-1.32	1.69	0.94	3.12	0.47	-1.47	-0.53	-0.38	1.31	2.12	3.43	15	>50
DH1349.1_2	DH1349.1_2 (H028121+L024903)	DH1349	-1.31	1.69	-0.7	-1.14	0.98	-2.71	-3.41	-2.01	-0.32	-2.87	-3.19	>50	>50
DH1349.3	DH1349.3 (H028124+L024905)	DH1349	-1.02	1.69	0.96	-1.26	0.98	-3.44	-2.48	-0.06	1.63	-3.72	-2.09	>50	>50
DH1350	DH1350 (H028117+L024902)	DH1350	-1.02	1.69	2.01	-1.44	0.69	-2.19	-0.18	0.99	2.68	-2.94	-0.26	>50	>50
DH1351.1	DH1351.1 (H028087+L024890)	DH1351	-2.42	1.69	2.89	-1.14	0.69	-3.56	-0.67	0.47	2.16	-4.01	-1.85	>50	>50
DH1351.2	DH1351.2 (H028100+L024895)	DH1351	-2.32	1.69	2.89	-1.13	0.69	-4.19	-1.3	0.57	2.26	-4.63	-2.37	>50	>50
DH1352.1	DH1352.1 (H027706+K024765)	DH1352	-6.43	0.87	4.66	1.67	-1.55	-1.72	2.94	-1.77	-0.9	-1.6	-2.5	>50	>50
DH1352.2	DH1352.2 (H713231+K712502)	DH1352	-6.43	1.94	4.66	1.67	-1.55	-1.72	2.94	-1.77	0.17	-1.6	-1.43	>50	>50
DH1353	DH1353 (H027696+K024756)	DH1353	-1.1	2.15	2.8	1.92	0.47	1.5	4.3	1.7	3.85	3.89	7.74	>50	>50
DH1354	DH1354 (H713210+K712484)	DH1354	-5.03	1.94	3.37	-0.18	-1.55	0.14	3.51	-1.66	0.28	-1.59	-1.31	15	>50
DH1355	DH1355 (H027679+K024741)	DH1355	-1	-0.72	0.29	0.83	0.47	2.31	2.6	-0.71	-1.43	3.61	2.18	17.7	>50
DH1360	DH1360 (H028106+K025035)	DH1360	-5.52	0.5	2.86	0.85	-1.55	0.5	3.36	-2.66	-2.16	-0.2	-2.36	46.2	>50
DH1361.1	DH1361.1 (H028136+L024909)	DH1361	-0.21	1.69	3.15	-0.46	0.98	-3.44	-0.29	2.94	4.63	-2.92	1.71	>50	>50
DH1361.2	DH1361.2 (H028142+L024912)	DH1361	-2.42	1.69	2.3	-1.14	0.69	-3.34	-1.04	-0.12	1.57	-3.79	-2.22	>50	>50
DH1362.1	DH1362.1 (H713202+K712478)	DH1362	-4.97	2.32	2.24	2.53	0.31	-2.16	0.08	-2.73	-0.41	0.68	0.27	>50	>50
DH1362.2	DH1362.2 (H713217+K712489)	DH1362	-5.5	1.94	1.65	3.21	-1.55	-2.16	-0.51	-3.85	-1.91	-0.5	-2.41	>50	>50
DH1362.3	DH1362.3 (H713223+K712496)	DH1362	-5.34	0.68	2.87	3.5	-1.55	-1.71	1.16	-2.47	-1.79	0.24	-1.55	6.4	>50
DH1362.4	DH1362.4 (H713266+K712521)	DH1362	-4.89	1.85	3.57	2.31	-1.55	-1.71	1.86	-1.32	0.53	-0.95	-0.42	>50	>50
DH1363.1	DH1363.1 (H027681+K024743)	DH1363	-4.21	1.94	4.27	1.96	-1.55	-0.8	3.47	0.06	2	-0.39	1.61	>50	>50
DH1363.2	DH1363.2 (H713260+K712517)	DH1363	-4.46	1.94	4.27	1.68	0.31	-0.8	3.47	-0.19	1.75	1.19	2.94	>50	>50
DH1413	DH1413 (H027694+K024754)	DH1413	-1.85	1.69	-0.95	1.3	0.31	2.32	1.37	-2.8	-1.11	3.93	2.82	>50	>50
