## Supplementary material for "Vaccine Induction of Heterologous HIV-1 Neutralizing Antibody B Cell Lineages in Humans": Table S12

### Sheet: Table S12
Table S12. Table of ΔGwif Scores for all DH1317 Lineage Antibodies
ΔGwif scores	H1	H2	H3	L1	L2	L3	H3+L3	H1+H3	H1+H2+H3	L1+L2+L3	All CDRs
DH1317.6	-2.42	1.69	1.78	-1.31	0.44	1.55	3.33	-0.64	1.05	0.68	1.73
DH1317.8	-1.32	1.69	1.15	-1.02	0.28	1.21	2.36	-0.17	1.52	0.47	1.99
DH1317.9	-2.42	1.69	1.78	-1.31	0.44	1.81	3.59	-0.64	1.05	0.94	1.99
DH1317.4	-2.42	0.96	1.78	-1.25	0.28	1.24	3.02	-0.64	0.32	0.27	0.59
DH1317.1	-2.41	1.69	-0.26	-1.02	0.43	0.75	0.49	-2.67	-0.98	0.16	-0.82
DH1317.2	-2.42	1.69	0.11	-1.02	0.43	0.75	0.86	-2.31	-0.62	0.16	-0.46
DH1317.7	-2.42	1.69	-0.38	-1.02	0.43	0.93	0.55	-2.8	-1.11	0.34	-0.77
DH1317.3	-2.42	1.69	-0.26	-1.02	0.43	0.93	0.67	-2.68	-0.99	0.34	-0.65
DH1317.10	-2.43	1.72	-0.22	0.2	0.43	0.93	0.71	-2.65	-0.93	1.56	0.63
DH1317.5	-2.13	1.69	1.15	-1.31	0.28	0.02	1.17	-0.98	0.71	-1.01	-0.3
DH1317.11	-2.42	1.69	-0.38	-1.02	0.43	0.93	0.55	-2.8	-1.11	0.34	-0.77
DH1317UCA_I10	-2.42	1.69	1.78	-1.31	0.47	0.93	2.71	-0.64	1.05	0.09	1.14
DH1317I9	-2.42	1.69	-0.05	-1.02	0.43	0.93	0.88	-2.47	-0.78	0.34	-0.44
DH1317I8	-2.42	1.69	-0.38	-1.02	0.43	0.93	0.55	-2.8	-1.11	0.34	-0.77
DH1317I7	-2.42	1.69	-0.26	-1.02	0.43	0.93	0.67	-2.68	-0.99	0.34	-0.65
DH1317I6	-2.42	1.69	-0.26	-1.02	0.43	0.93	0.67	-2.68	-0.99	0.34	-0.65
DH1317I5	-2.42	1.69	-0.38	-1.02	0.43	0.93	0.55	-2.8	-1.11	0.34	-0.77
DH1317I4	-2.42	1.69	1.78	-1.31	0.44	1.24	3.02	-0.64	1.05	0.37	1.42
DH1317I3	-2.42	1.69	1.78	-1.31	0.44	1.24	3.02	-0.64	1.05	0.37	1.42
DH1317I2	-2.42	1.69	1.78	-1.31	0.28	1.24	3.02	-0.64	1.05	0.21	1.26
DH1317I1	-2.13	1.69	1.15	-1.31	0.28	1.24	2.39	-0.98	0.71	0.21	0.92
