## Supplementary material for "Vaccine Induction of Heterologous HIV-1 Neutralizing Antibody B Cell Lineages in Humans": Table S11

### Sheet: Table S11
Table S11. Neutralization Profile of DH1317 UCA, Intermediate and Mature Antibodies against a Panel of Clade B HIV-1 Strains in the TZM-bl and TZM-bl/FcgRI Assays
DH1317 lineage
Viruses: Env-pseudotyped viruses produced by transfection in 293T/17 cells
Assay Details: Samples diluted to 1.0 mg/ml in PBS and assayed 1:20-3 fold, no cell toxicity observed
TZM-bl Neutralization Assay
Antibodies - Abs
	Neutralization Assays in TZM-bl Cells - 50µg/ml starting concentration
	SVA-MLV			W61D(TCLA).71			HXB2			WITO4160.33			JR-FL			SC422661.8
	293T/17			293T/17			293T/17			293T/17			293T/17			293T/17
	ID#10441			ID#1953DB2			ID#5664			ID#2172			ID#8334			ID#5023
Ab Name	ID50	ID80	% Neut Max	ID50	ID80	% Neut Max	ID50	ID80	% Neut Max	ID50	ID80	% Neut Max	ID50	ID80	% Neut Max	ID50	ID80	% Neut Max
DH1317I1	>50	>50	0.22	21.935	>50	0.76	>50	>50	0.39	>50	>50	0.24	>50	>50	0.31	>50	>50	0.13
DH1317I2	>50	>50	0.23	3.11	8.8	0.98	3.71	22.56	0.93	>50	>50	0.25	21.03	>50	0.78	>50	>50	0.36
DH1317I3	>50	>50	0.29	9.98	28.35	0.93	12.36	44.43	0.87	>50	>50	0.38	21.59	>50	0.79	>50	>50	0.39
DH1317I4	>50	>50	0.11	35	>50	0.6	36.369	>50	0.59	>50	>50	0.06	30	>50	0.65	>50	>50	0.49
DH1317I5	>50	>50	0.13	1.199	3.271	0.99	6.612	40.697	0.93	>50	>50	0.2	>50	>50	0.47	>50	>50	0.37
DH1317I6	>50	>50	0.13	0.598	1.807	0.99	4.466	23.497	0.94	>50	>50	0.08	>50	>50	0.53	>50	>50	0.32
DH1317I7	>50	>50	0.2	0.595	2.145	1	3.082	21.005	0.95	>50	>50	0.3	38.861	>50	0.6	>50	>50	0.41
DH1317I8	>50	>50	-0.17	0.919612	3.50421	1	3.47561	29.2796	0.94	>50	>50	0.32	20.383	>50	0.75	18.2527	>50	0.73
DH1317I9	>50	>50	0.19	7.282	18.805	0.92	>50	>50	0.46	>50	>50	0.24	>50	>50	0.46	>50	>50	0.28
DH1317UCA_I10	>50	>50	0.19	>50	>50	0.02	>50	>50	0.08	>50	>50	0.06	>50	>50	0.01	>50	>50	0.05
DH1317.1	>50	>50	0.1	0.238919	1.01074	1	2.53201	10.609	0.99	>50	>50	0.27	20.1165	>50	0.76	27.5809	>50	0.66
DH1317.2	>50	>50	0.19	0.26354	0.86415	0.99	2.25447	11.1395	0.99	>50	>50	0.26	26.4908	>50	0.66	49.7838	>50	0.52
DH1317.3	>50	>50	0.12	0.452888	1.47686	1	4.27319	15.0344	0.99	>50	>50	0.31	20.7086	>50	0.77	22.6638	>50	0.67
DH1317.4	>50	>50	0.05	0.15	0.73	1	0.9	3.14	1	40.6931	>50	0.59	14.04	35.61	0.9	15.9961	>50	0.81
DH1317.5	>50	>50	0.2	5.351	12.4	0.97	28.915	>50	0.59	>50	>50	0.13	>50	>50	0.32	>50	>50	0.16
DH1317.6	>50	>50	0.12	0.987652	2.92448	1	3.68077	18.4156	0.97	>50	>50	0.36	22.5941	>50	0.72	34.9639	>50	0.62
DH1317.7	>50	>50	0.14	0.457789	1.47013	1	5.11216	14.9688	0.99	>50	>50	0.29	22.4319	>50	0.72	40.6557	>50	0.58
DH1317.8	>50	>50	0.09	1.74	5.931	0.99	5.054	35.599	0.89	>50	>50	0	>50	>50	0.41	>50	>50	0.36
DH1317.9	>50	>50	0.19	2.98872	8.21067	0.99	3.36688	14.859	0.97	46.0366	>50	0.54	11.8826	28.858	0.92	11.2951	34.741	0.87
DH1317.10	>50	>50	0.14	0.723	2.022	0.99	4.279	12.71	0.96	>50	>50	0.39	>50	>50	0.39	>50	>50	0.24
DH1317.11	>50	>50	0.21	0.732	2.518	0.99	6.539	42.305	0.92	>50	>50	0.34	38.178	>50	0.58	>50	>50	0.35
Notes:
Yellow fill: positive neutralization titer
DH1317 lineage
Viruses: Env-pseudotyped viruses produced by transfection in 293T/17 cells
Assay Details: Samples diluted to 1.0 mg/ml, 0.1 mg/ml, or 0.05 in PBS and assayed 1:20-3 fold or 5-fold, no cell toxicity observed
TZM-bl/FcgRI Neutralization Assay
	Neutralization Assays in TZM-bl/FcgRI Cells - 2.5, 5 or 50µg/ml starting concentration
	SVA-MLV			W61D(TCLA).71			HXB2			WITO4160.33			JR-FL			SC422661.8
	293T/17			293T/17			293T/17			293T/17			293T/17			293T/17
	ID#10441			ID#1954DB2			ID#1093DB2			ID#2209			ID#8334			ID#10798
Ab Name	ID50	ID80	% Neut Max	ID50	ID80	% Neut Max	ID50	ID80	% Neut Max	ID50	ID80	% Neut Max	ID50	ID80	% Neut Max	ID50	ID80	% Neut Max
DH1317I1	>50	>50	0.12	<0.023	1.23	0.94	<0.023	0.227	0.87	0.068	>50	0.69	<0.023	17.521	0.83	<0.023	16.607	0.79
DH1317I2	>50	>50	0.12	0.012	0.422	0.88	0.002	0.05	0.88	0.028	>50	0.72	0.022	0.872	0.84	<0.023	0.215	0.89
DH1317I3	>50	>50	0.05	0.013	0.646	0.86	0.006	0.388	0.85	0.028	>50	0.73	0.017	>2.5	0.8	<0.023	0.084	0.9
DH1317I4	>50	>50	0.06	1.4	>5	0.58	0.015	>2.5	0.79	0.415	>50	0.6	0.27	>5	0.64	0.008	0.162	0.86
DH1317I5	>50	>50	0.04	<0.023	0.038	1	<0.023	0.07	0.98	0.027	>50	0.76	<0.023	0.49	0.9	<0.023	0.129	0.9
DH1317I6	>50	>50	0.09	0.015	0.216	0.98	0.014	1.073	0.86	0.026	>50	0.74	<0.023	0.249	0.91	<0.023	0.098	0.91
DH1317I7	>50	>50	0.08	0.013	0.19	0.98	0.002	0.36	0.88	0.032	>50	0.76	<0.023	0.192	0.92	<0.023	0.071	0.91
DH1317I8	>50	>50	0.05	0.005	0.163	0.98	0.0003	0.162	0.86	<0.023	3.30533	0.79	<0.023	0.0362723	0.94	<0.023	0.0569199	0.92
DH1317I9	>50	>50	0.02	<0.023	0.089	0.98	<0.023	0.056	0.93	0.071	>50	0.66	<0.023	0.283	0.88	<0.023	0.103	0.87
DH1317UCA_I10	>50	>50	0.1	>50	>50	0.33	1.1	>5	0.55	>50	>50	0.05	>50	>50	-0.09	4.63	>50	0.51
DH1317.1	>50	>50	0.19	<0.023	0.0749642	1	<0.023	0.0336616	1	<0.023	>50	0.8	<0.023	0.869361	0.95	<0.023	1.43819	0.9
DH1317.2	>50	>50	0.29	<0.023	0.14032	0.99	<0.023	0.0861849	1	<0.023	>50	0.74	<0.023	2.94411	0.91	<0.023	6.55062	0.86
DH1317.3	>50	>50	0.11	<0.023	0.181489	1	<0.023	0.0383385	1	<0.023	>50	0.72	<0.023	2.17882	0.95	<0.023	1.50149	0.93
DH1317.4	>50	>50	0.18	0.0018	0.025	0.99	0.0002	0.004	0.93	<0.023	0.97432	0.91	0.011	0.271	0.86	<0.023	0.946372	0.94
DH1317.5	>50	>50	0.06	<0.023	0.186	0.99	<0.023	0.276	0.92	0.05	>50	0.72	<0.023	3.579	0.83	<0.023	0.578	0.83
DH1317.6	>50	>50	0.2	<0.023	0.227079	1	<0.023	0.0533628	0.99	<0.023	1.64028	0.85	<0.023	1.82222	0.93	<0.023	1.14251	0.89
DH1317.7	>50	>50	0.07	<0.023	0.274245	1	<0.023	0.144377	1	<0.023	>50	0.72	<0.023	3.37188	0.93	<0.023	4.61124	0.9
DH1317.8	>50	>50	0.127274	<0.023	0.419199	0.993652	<0.023	3.83467	0.966324	0.0996562	>50	0.698686	<0.023	8.62262	0.845003	<0.023	13.7984	0.84805
DH1317.9	>50	>50	0.22	<0.023	0.822849	1	<0.023	0.026292	0.99	<0.023	2.36402	0.91	<0.023	0.511438	0.98	<0.023	0.715129	0.96
DH1317.10	>50	>50	0.05	<0.023	0.043	0.99	<0.023	0.174	0.99	0.041	>50	0.72	<0.023	0.53	0.85	<0.023	0.223	0.86
DH1317.11	>50	>50	0.03	<0.023	0.026	0.99	<0.023	0.042	0.98	0.037	>50	0.74	<0.023	0.148	0.91	<0.023	0.063	0.9
Notes:
Yellow fill: positive neutralization titer
