## Supplementary material for "Vaccine Induction of Heterologous HIV-1 Neutralizing Antibody B Cell Lineages in Humans": Table S5

### Sheet: Table S5
Table S5. Frequencies of Immunoglobulin Genes used by B Cell Receptors at Baseline in Five HVTN 133 Vaccinees studied
Vaccinee ID	133.23	133.30	133.33	133.35	133.39	Pooled
Total BCRs (functional 1:1)	52872	38236	50317	33718	34380	209523
VGene_Heavy	Frequency of Ig VH gene usage in vaccine recipients
	133.23	133.30	133.33	133.35	133.39	Pooled
VH1-2	0.0368059	0.046213	0.0108115	0.0308144	0.0257708	0.0295051
VH1-3	0.010724	0.000104613	0.0250214	0.0147992	0.0246946	0.0151678
VH1-8	0.0150931	0.0102521	0.0109506	0.000593155	0.0179465	0.0113496
VH1-18	0.0362763	0.0337117	0.0311823	0.0333353	0.0328389	0.0335476
VH1-24	0.00703586	0.00659065	0.00864519	0.0113589	0.00767888	0.0081423
VH1-45	0.000302618	0.00023538	0.00019874	0.000148289	0.000145433	0.000214774
VH1-46	0.0190082	0.0228057	0.0214639	0.0224213	0.0210878	0.0211814
VH1-58	0.00100242	0.00258918	0.00337858	0.00355893	0.00270506	0.00255342
VH1-69	0.0611288	0.0371116	0.0346006	0.0580699	0.0485166	0.0478134
VH1-69-2	0.00790589	0	0	0.00323269	0.00253054	0.00293047
VH2-5	0.0215237	0.0286379	0.0288372	0.0134943	0.031559	0.0249328
VH2-26	0.00228855	0.00575374	0.00731363	0.00854143	0.00660268	0.00584184
VH2-70	0.00726282	0.00659065	0.00991713	0.0115665	0.00622455	0.0082998
VH2-70D	0.00417991	7.84601e-05	0.000576346	0.00332167	0.00331588	0.00228615
VH3-NL1	3.78272e-05	0	1.9874e-05	0	0	1.43182e-05
VH3-7	0.0388675	0.0358563	0.0390922	0.034403	0.0565445	0.040554
VH3-9	0.0283137	0.0151166	0.022716	0.000504182	0.0405759	0.0220978
VH3-11	0.0198971	0.0296841	0.0174692	0.0121597	0.0286795	0.021296
VH3-13	0.00412317	0.00609373	0.0060417	0.0042114	0.00573008	0.00522138
VH3-15	0.0262143	0.0268334	0.0345211	0.0320007	0.0343223	0.0305838
VH3-20	0.00295052	0.00868292	0.0029811	0.00160152	0.00194881	0.00362251
VH3-21	0.035236	0.0412177	0.0317785	0.0333946	0.0455207	0.0368886
VH3-23	0.0856786	0.0804477	0.125643	0.111928	0.0971786	0.100433
VH3-30	0.0429906	0.0818339	0.058986	0.072009	0.0562536	0.0607666
VH3-30-3	0.000113482	0.0483053	0.0403442	0.03206	0.0287958	0.0284169
VH3-30-5	1.89136e-05	5.23067e-05	7.9496e-05	2.96577e-05	2.90867e-05	4.29547e-05
VH3-33	0.0174383	0.0371116	0.0430471	0.0245863	0.0383072	0.0317531
VH3-43	0.00436904	0.00206612	0.00393505	0.00471558	0.00293775	0.00366547
VH3-43D	0.00226963	2.61534e-05	0	0.00560531	0	0.00147955
VH3-48	0.0519746	0.0315671	0.0360713	0.0332167	0.0289412	0.0376331
VH3-49	0.0138448	0.00745371	0.00719439	0.00848212	0.0111693	0.00977936
VH3-53	0.0214291	0.0245319	0.0230538	0.0137909	0.0246946	0.0216921
VH3-64	0.0062604	0.000758448	0.000556472	0.00228365	0.000378127	0.00228137
VH3-64D	0	0.0066168	0.00516724	0.0115665	0	0.00430979
VH3-66	0.0116697	0.000104613	0.00914204	0.0105285	8.726e-05	0.00686798
VH3-72	0.00563625	0.00575374	0.00568396	0.00444866	0.00514834	0.00539798
VH3-73	0.0076411	0.00768909	0.00576346	0.00691026	0.00456661	0.00657684
VH3-74	0.0211265	0.0202689	0.0249617	0.0240228	0.0223967	0.0225655
VH4-4	0.0245499	0.0329532	0.0278236	0.0243194	0.020477	0.0261642
VH4-28	7.56544e-05	0.000549221	0.000357732	0.000177946	0.00017452	0.000262501
VH4-30-2	0	0.00967674	0.00618081	0.00424106	0.00279232	0.00439093
VH4-30-4	0	0.0165289	0.0158396	0.0135239	0.00846422	0.0103855
VH4-31	0.0113292	0.0283241	0.0238091	0.0150365	0.0232403	0.0199787
VH4-34	0.0345362	0.0400931	0.0262536	0.0425292	0.0273124	0.0336622
VH4-38-2	0.0132395	0	1.9874e-05	0.0182988	2.90867e-05	0.00629525
VH4-39	0.078378	0.0549744	0.0601785	0.0621033	0.0477022	0.0620839
VH4-59	0.0470381	0.0380008	0.0378202	0.04766	0.0296102	0.0404156
VH4-61	0.0491565	0.0141228	0.0136336	0.00682128	0.0110239	0.0211624
VH5-10-1	0	0.0100167	0.00528648	0.0205528	0	0.00640502
VH5-51	0.0435959	0.0302071	0.0354353	0.0348479	0.0373473	0.0367597
VH6-1	0.00654411	0.00538759	0.0102152	0.00990569	0.0098313	0.00829503
VH7-4-1	0.012918	0.000418454	0	0.00026692	0.0161722	0.00603275
VGene_Kappa	Frequency of Ig VK gene usage in vaccine recipients
	133.23	133.30	133.33	133.35	133.39	Pooled
VK1-NL1	0.0063928	0	0	0	0	0.00161319
VK1-5	0.0565517	0.0608066	0.069559	0.0527315	0.054363	0.059478
VK1-6	0.00539038	0.00669526	0.00600195	0.00530874	0.0047993	0.00566525
VK1-8	0.011821	0.014332	0.00683666	0.0130494	0.00791158	0.0106385
VK1D-8	0.00296944	0.00381839	0.00218614	0.00406311	0.00229785	0.00300206
VK1-9	0.017722	0.0139397	0.0150645	0.0177353	0.0128854	0.0156021
VK1-12	0.0140717	0.0155613	0.0132162	0.0130198	0.0135835	0.0138887
VK1D-12	0.00234529	0.00468145	0.00423316	0.00412243	0.00226876	0.00349842
VK1-13	0.0070926	5.23067e-05	3.9748e-05	0	0.00599186	0.00279206
VK1D-13	0.000567408	0.0003923	0.000556472	0.000741444	0.00069808	0.000582275
VK1-16	0.00703586	0.010069	0.0109307	0.0105582	0.00986038	0.00955504
VK1D-16	0.00130504	0.00122921	0.00121231	0.00112699	0.000901687	0.0011741
VK1-17	0.0149228	0.0139659	0.0169525	0.0164007	0.0113147	0.0148814
VK1-27	0.0118588	0.0132598	0.016873	0.0137909	0.0109075	0.0134735
VK1-33	0.023642	0.0301025	0.0294135	0.0358266	0.0283013	0.0289324
VK1-39	0.103457	0.0866461	0.0902478	0.10226	0.0832752	0.0937129
VK1D-43	0	2.61534e-05	0	0	0	4.77275e-06
VK2-24	0.00739522	0.00669526	0.0105928	0.00685094	0.0107912	0.00850503
VK2D-26	1.89136e-05	0	1.9874e-05	0	0	9.54549e-06
VK2-28	0.0315668	0.0296318	0.0400859	0.0403345	0.0471786	0.0372322
VK2-29	0.000113482	0	5.9622e-05	0	0	4.29547e-05
VK2D-29	0.0183273	0.00457684	0.00637955	0.00602052	0.00820244	0.00930685
VK2-30	0.00716826	0.0160059	0.0169923	0.0136426	0.0180337	0.0139651
VK2D-30	0.000321531	0.000130767	0.000119244	0.000207604	0.00026178	0.000210001
VK2-40	0.00174005	0.00162151	0.00202715	0.00323269	0.00200698	0.00207137
VK3D-7	0.000151309	0.000130767	0.000258362	0.000148289	5.81734e-05	0.000157501
VK3-11	0.057138	0.0585051	0.060258	0.0592562	0.0461024	0.0566668
VK3D-11	7.56544e-05	2.61534e-05	0.000178866	0.000207604	0.000232693	0.00013841
VK3-15	0.0587456	0.0601527	0.0652265	0.0481345	0.0511926	0.0576118
VK3D-15	0.00291269	0.00209227	0.00278236	0.00258022	0.00209424	0.00254387
VK3-20	0.0996179	0.105869	0.116601	0.103565	0.100873	0.105678
VK3D-20	0.00126721	0.00125536	0.0024445	0.00127528	0.00171611	0.00162273
VK4-1	0.0632282	0.0723664	0.0689628	0.0515748	0.0569517	0.0633677
VK5-2	0.000113482	0.000732294	0.000457102	0.00065247	0.00061082	0.000477275
VK6-21	0.00225072	0.00282456	0.00296123	0.0018981	0.00191972	0.00241501
VK6D-21	0.000643062	0.000653834	0.00125206	0.000949048	0.000581734	0.000830458
VGene_Lambda	Frequency of Ig VL gene usage in vaccine recipients
	133.23	133.30	133.33	133.35	133.39	Pooled
VL1-36	0.00138069	0.0011769	0.00105332	0.00213536	0.00113438	0.00134591
VL1-40	0.0331934	0.0257611	0.02681	0.028768	0.0273415	0.0286317
VL1-44	0.020786	0.0290041	0.0235109	0.0312593	0.0344968	0.0268753
VL1-47	0.0198025	0.0147767	0.0137727	0.01993	0.021466	0.0177308
VL1-51	0.0347065	0.0212365	0.0258561	0.0261581	0.0259744	0.0273144
VL2-8	0.00907853	0.0185689	0.0183437	0.0200783	0.020797	0.0167285
VL2-11	0.0154146	0.018935	0.0116263	0.0121893	0.0211169	0.0155639
VL2-14	0.0552845	0.0573805	0.045432	0.0529984	0.0660268	0.0546957
VL2-18	0.00323423	0.00177843	0.00262337	0.00160152	0.00171611	0.00231001
VL2-23	0.0193486	0.0207919	0.0188604	0.0213536	0.0200698	0.0199358
VL3-1	0.0246444	0.0311748	0.0275255	0.0353224	0.0315009	0.0293715
VL3-9	0.00147526	0.00428915	0.00421329	0.00474524	0.004363	0.00364638
VL3-10	0.00293161	0.0100167	0.00926128	0.0113589	0.00846422	0.00800867
VL3-16	0.00026479	0.000130767	0	5.93155e-05	0.000203607	0.000133637
VL3-19	0.0204078	0.0203473	0.0177475	0.014562	0.0145143	0.0178501
VL3-21	0.0219398	0.0273564	0.0181648	0.0308737	0.0352531	0.025644
VL3-22	5.67408e-05	0	0	2.96577e-05	8.726e-05	3.34092e-05
VL3-25	0.0229611	0.0174966	0.0126399	0.0169642	0.0160558	0.0173871
VL3-27	0.00189136	0.00159536	0.00109307	0.00166083	0.000988947	0.00146046
VL4-3	3.78272e-05	0.000104613	3.9748e-05	2.96577e-05	0.00052356	0.000128864
VL4-60	0.00262899	0.000523067	0.00222589	0.000800759	0.00122164	0.00162273
VL4-69	0.00828416	0.00904906	0.00747262	0.00581292	0.00988947	0.00809458
VL5-37	0.000548494	0.00107229	1.9874e-05	0	0.000319953	0.000391365
VL5-39	0.000283704	0	9.937e-05	0.000118631	0.000232693	0.000152728
VL5-45	0.00162657	0.00371378	0.00160979	0.00269886	0.00296684	0.00239592
VL5-52	5.67408e-05	7.84601e-05	7.9496e-05	5.93155e-05	8.726e-05	7.15912e-05
VL6-57	0.0116508	0.00682603	0.00846632	0.00871938	0.0098313	0.00923526
VL7-43	0.00351793	0.00643373	0.00393505	0.00465627	0.00526469	0.00462002
VL7-46	0.00586322	0.00645988	0.00465052	0.00634676	0.00823153	0.0061473
VL8-61	0.00985399	0.000183074	0.00733351	0.00305475	0.00759162	0.00601843
VL9-49	0.00225072	0.0003923	0.00151042	0.00243194	0.00232693	0.00177546
VL10-54	0.00465275	0.00449838	0.00304072	0.00195741	0.00177429	0.00333138
