## Supplementary material for "Vaccine Induction of Heterologous HIV-1 Neutralizing Antibody B Cell Lineages in Humans": Table S9

### Sheet: Table S9
Table S9.Immunogenetics of 24 MPER+ B Cell Clonal Lineages containing Antibodies that Neutralize Clade B HIV-1 Strains in TZM-bl or TZM-bl/FcgRI Neutralization Assays
Clone Name	PTID	DH#	Clone Member_VH	Clone Member_VL	IGHV	IGHJ	IGKV/IGLV	VH MutFreq	HCDR3 (aa)	VL Mut Freq	LCDR3 (aa)
DH1317	133-23	DH1317.1	H027678	K024740	IGHV7-4-1	IGHJ6	IGKV1-12	0.0173611	15	0.0340909	11
	133-23	DH1317.2	H027693	K024753	IGHV7-4-1	IGHJ6	IGKV1-12	0.0173611	15	0.0113636	11
	133-23	DH1317.3	H713224	K712497	IGHV7-4-1	IGHJ6	IGKV1-12	0.0416667	15	0.0265152	11
	133-23	DH1317.4	H713254	K712514	IGHV7-4-1	IGHJ6	IGKV1-12	0.0590278	15	0.0454545	11
	133-23	DH1317.5	GTCTTCGGTCCAGTTA-1	GTCTTCGGTCCAGTTA-1	IGHV7-4-1	IGHJ6	IGKV1-12	0.0451389	15	0.0492424	11
	133-23	DH1317.6	H027670	K024735	IGHV7-4-1	IGHJ6	IGKV1-12	0.0208333	15	0.0265152	11
	133-23	DH1317.7	H027697	K024757	IGHV7-4-1	IGHJ6	IGKV1-12	0.0173611	15	0.0189394	11
	133-23	DH1317.8	H027700	K024760	IGHV7-4-1	IGHJ6	IGKV1-12	0.0520833	15	0.0606061	11
	133-23	DH1317.9	H713226	K712499	IGHV7-4-1	IGHJ6	IGKV1-12	0.0277778	15	0.0151515	11
	133-23	DH1317.10	AGAATAGAGCATGGCA-1	AGAATAGAGCATGGCA-1	IGHV7-4-1	IGHJ6	IGKV1-12	0.0486111	15	0.0378788	11
	133-23	DH1317.11	TGGCCAGTCGCAAGCC-1	TGGCCAGTCGCAAGCC-1	IGHV7-4-1	IGHJ6	IGKV1-12	0.0173611	15	0.0189394	11
DH1425	133-23	DH1425	H027688	K024748	IGHV7-4-1	IGHJ6	IGKV3-20	0.0381944	14	0.0375	9
DH1319	133-23	DH1319.1	H027687	L024765	IGHV7-4-1	IGHJ4	IGLV3-19	0.0381944	18	0.0191571	13
	133-23	DH1319.2	H027675	L024762	IGHV7-4-1	IGHJ4	IGLV3-19	0.0625	18	0.0574713	13
DH1322	133-23	DH1322.1	H027663	K024728	IGHV7-4-1	IGHJ6	IGKV3-20	0.0625	23	0.0411985	11
	133-23	DH1322.2	H027668	K024733	IGHV7-4-1	IGHJ6	IGKV3-20	0.0555556	23	0.042471	11
	133-23	DH1322.3	H027669	K024734	IGHV7-4-1	IGHJ6	IGKV3-20	0.0313589	23	0.0196078	11
	133-23	DH1322.4	H027680	K024742	IGHV7-4-1	IGHJ6	IGKV3-20	0.0418118	23	0.0411985	11
DH1346	133-23	DH1346	H027702	L024766	IGHV7-4-1	IGHJ6	VL3-19	0.0451389	20	0.0498084	12
DH1347	133-23	DH1347.1	H027683	K024745	IGHV7-4-1	IGHJ2	IGKV1-6	0.0138889	19	0.0151515	9
	133-23	DH1347.2	H027695	K024755	IGHV7-4-1	IGHJ2	IGKV1-6	0.0381944	19	0.0568182	9
	133-23	DH1347.3	H027699	K024759	IGHV7-4-1	IGHJ2	IGKV1-6	0.0381944	19	0.0568182	9
DH1349	133-39	DH1349.1	H028121	L024903	IGHV7-4-1	IGHJ4	IGLV8-61	0.0313	17	0.0148	10
	133-39	DH1349.2	H028123	L024904	IGHV7-4-1	IGHJ4	IGLV8-61	0.0313	17	0.0148	10
	133-39	DH1349.3	H028124	L024905	IGHV7-4-1	IGHJ4	IGLV8-61	0.0347	17	0.0185	10
DH1350	133-39	DH1350	H028117	L024902	IGHV7-4-1	IGHJ4	IGLV8-61	0.0417	21	0.0296	10
DH1351	133-39	DH1351.1	H028087	L024890	IGHV7-4-1	IGHJ5	IGLV8-61	0.0104167	15	0.00740741	10
	133-39	DH1351.2	H028100	L024895	IGHV7-4-1	IGHJ5	IGLV8-61	0.0416667	15	0.0259259	10
DH1361	133-39	DH1361.1	H028136	L024909	IGHV7-4-1	IGHJ4	IGLV8-61	0.0278	17	0.0148	10
	133-39	DH1361.2	H028142	L024912	IGHV7-4-1	IGHJ4	IGLV8-61	0.0035	17	0.0074	10
DH1413	133-23	DH1413	H027694	K024754	IGHV7-4-1	IGHJ6	IGKV3-20	0.0278	20	0.0112	11
DH1321	133-39	DH1321.1	H028137	K025053	IGHV5-51	IGHJ3	IGKV4-1	0.0416667	15	0.0106	9
	133-39	DH1321.2	H028098	K025029	IGHV5-51	IGHJ3	IGKV4-1	0.03125	15	0.0213	9
	133-39	DH1321.3	H028101	K025031	IGHV5-51	IGHJ3	IGKV4-1	0.03125	15	0.0071	9
	133-39	DH1321.4	H028125	K025045	IGHV5-51	IGHJ3	IGKV4-1	0.0277778	15	0.0071	9
	133-39	DH1321.5	H028135	K025052	IGHV5-51	IGHJ3	IGKV4-1	0.0347222	15	0.0106	9
	133-39	DH1321.6	098-206-3810_H2	098-206-3810_K1	IGHV5-51	IGHJ3	IGKV4-1	0.03125	15	0.0177	9
	133-39	DH1321.7	246-751-3110_H1	246-751-3110_K2	IGHV5-51	IGHJ3	IGKV4-1	0.0381944	15	0	9
	133-39	DH1321.8	414-821-2331_H1	414-821-2331_K2	IGHV5-51	IGHJ3	IGKV4-1	0.0381944	15	0	9
DH1352	133-23	DH1352.1	H027706	K024765	IGHV5-51	IGHJ3	IGKV4-1	0.0417	13	0.0248	9
	133-23	DH1352.2	H713231	K712502	IGHV5-51	IGHJ3	IGKV4-1	0.0451	13	0.0355	9
DH1354	133-23	DH1354	H713210	K712484	IGHV5-51	IGHJ3	IGKV4-1	0.0208333	13	0.0283688	9
DH1360	133-39	DH1360	H028106	K025035	IGHV5-51	IGHJ4	IGKV4-1	0.0659722	14	0.0212766	9
DH1362	133-23	DH1362.1	H713202	K712478	IGHV5-51	IGHJ3	IGKV4-1	0.0486111	13	0.0390071	9
	133-23	DH1362.2	H713217	K712489	IGHV5-51	IGHJ3	IGKV4-1	0.0347222	13	0.035461	9
	133-23	DH1362.3	H713223	K712496	IGHV5-51	IGHJ3	IGKV4-1	0.0277778	13	0.0425532	9
	133-23	DH1362.4	H713266	K712521	IGHV5-51	IGHJ3	IGKV4-1	0.0590278	13	0.0319149	9
DH1363	133-23	DH1363.1	H027681	K024743	IGHV5-51	IGHJ3	IGKV4-1	0.0105	13	0.0177	9
	133-23	DH1363.2	H713260	K712517	IGHV5-51	IGHJ3	IGKV4-1	0.021	13	0.0355	9
DH1420	133-23	DH1420	H027692	K024752	IGHV5-51	IGHJ6	IGKV2-28	0.0381944	19	0.0215054	9
DH1421	133-23	DH1421	H027701	K024761	IGHV5-51	IGHJ6	IGKV4-1	0.0347222	18	0.0212766	9
DH1423	133-23	DH1423	H713218	K712490	IGHV5-51	IGHJ6	IGKV1-39	0.0277778	26	0.00378788	9
DH1353	133-23	DH1353	H027696	K024756	IGHV3-73	IGHJ3	IGKV1-16	0.0374	21	0.0379	9
DH1318	133-23	DH1318.1	H027672	K024737	IGHV3-49	IGHJ4	IGKV3-20	0.0578231	9	0.0262172	10
	133-23	DH1318.2	H027682	K024744	IGHV3-49	IGHJ4	IGKV3-20	0.0748299	9	0.0149813	10
	133-23	DH1318.3	H027709	K024768	IGHV3-49	IGHJ4	IGKV3-20	0.0748299	9	0.0149813	10
	133-23	DH1318.4	H027698	K024758	IGHV3-49	IGHJ4	IGKV3-20	0.047619	9	0.0187266	10
	133-23	DH1318.5	H027707	K024766	IGHV3-49	IGHJ4	IGKV3-20	0.0510204	9	0.0187266	10
	133-23	DH1318.6	H027708	K024767	IGHV3-49	IGHJ4	IGKV3-20	0.0544218	9	0.0262172	10
	133-23	DH1318.7	H027691	K024751	IGHV3-49	IGHJ4	IGKV3-20	0.0748299	9	0.0149813	10
	133-23	DH1318.8	H027710	K024769	IGHV3-49	IGHJ4	IGKV3-20	0.0510204	9	0.0149813	10
	133-23	DH1318.9	H027711	K024770	IGHV3-49	IGHJ4	IGKV3-20	0.037415	9	0.011236	10
DH1316	133-39	DH1316.1	H028092	K025025	IGHV2-5	IGHJ4	IGKV1-39	0.0137457	11	0.0227273	9
	133-39	DH1316.2	H028104	K025034	IGHV2-5	IGHJ4	IGKV1-39	0.0206186	11	0.0568182	9
	133-39	DH1316.3	H028120	K025043	IGHV2-5	IGHJ4	IGKV1-39	0.024055	11	0.030303	9
	133-39	DH1316.4	H028131	K025050	IGHV2-5	IGHJ4	IGKV1-39	0.0137457	11	0.0227273	9
	133-39	DH1316.5	CGCTTCAGTCTAGAGG-1	CGCTTCAGTCTAGAGG-1	IGHV2-5	IGHJ4	IGKV1-39	0.00687285	11	0.014652	9
	133-39	DH1316.6	H028085	K025021	IGHV2-5	IGHJ4	IGKV1-39	0.0137457	11	0.0227273	9
	133-39	DH1316.7	H028115	K025040	IGHV2-5	IGHJ4	IGKV1-39	0.0137457	11	0.0227273	9
	133-39	DH1316.8	H028118	K025041	IGHV2-5	IGHJ4	IGKV1-39	0.0206186	11	0.0454545	9
	133-39	DH1316.9	H028130	K025048	IGHV2-5	IGHJ4	IGKV1-39	0.0137457	11	0.0227273	9
	133-39	DH1316.10	H028140	K025055	IGHV2-5	IGHJ4	IGKV1-39	0.00343643	11	0	9
	133-39	DH1316.11	TATTACCGTCATATGC-1	TATTACCGTCATATGC-1	IGHV2-5	IGHJ4	IGKV1-39	0.0343643	11	0.0340909	9
DH1355	133-23	DH1355	H027679	K024741	IGHV1-69	IGHJ5	IGKV1-39	0.0451389	18	0.0265152	9
