## Supplementary material for "Vaccine Induction of Heterologous HIV-1 Neutralizing Antibody B Cell Lineages in Humans": Table S8

### Sheet: Table S8
Table S8: Neutralization Profile of MPER+ Antibodies isolated Post-3rd Immunization against a Panel of Clade B HIV-1 Strains in TZM-bl and TZM-bl/FcgRI Neutralization Assays
Pub-ID	Visit #	Ab ID	Heavy chain immunogenetics			Light chain immunogenetics		Neutralization Data (IC50) - positive neutralization titers in red font
								SVA-MLV		W61D(TCLA). 71 - Tier 1		HXB2 - Tier 1		WITO4160.33 - Tier 2		JR-FL - Tier 2		SC422661.8 - Tier 2
			VH	HCDR3 length	Isotype	VL	LCDR3 length	TZM-bl	TZM-bl/ FcgRI	TZM-bl	TZM-bl/ FcgRI	TZM-bl	TZM-bl/ FcgRI	TZM-bl	TZM-bl/ FcgRI	TZM-bl	TZM-bl/ FcgRI	TZM-bl	TZM-bl/ FcgRI
133-23	Visit 7	DH1355	IGHV1-69*11	18	G1	IGKV1-39*01	9	>50	>50	17.7	0.8503	13.934	0.913615	>50	>50	>50	>50	>50	>50
133-23	Visit 7	DH1414	IGHV2-5*02	11	G3	IGKV1-39*01	9	>50	>50	>50	>50	>50	>50	>50	>50	>50	>50	>50	>50
133-23	Visit 7	DH1415.2	IGHV3-15*01	5	G1	IGLV3-1*01	9	>50	>50	>50	>50	>50	>50	>50	>50	>50	>50	>50	>50
133-23	Visit 7	DH1318.2	IGHV3-49*04	9	G1	IGKV3-20*01	10	>50	>50	4.397	0.0971758	30.341	<0.023	>50	1.0721	>50	0.0879643	>50	0.152655
133-23	Visit 7	DH1318.4	IGHV3-49*04	9	G1	IGKV3-20*01	10	>50	>50	>50	27.5581	>50	2.45505	>50	>50	>50	36.117	>50	>50
133-23	Visit 7	DH1318.5	IGHV3-49*04	9	G1	IGKV3-20*01	10	>50	>50	24	3.94442	>50	<0.023	>50	0.261713	>50	1.05215	>50	0.401349
133-23	Visit 7	DH1318.6	IGHV3-49*04	9	G1	IGKV3-20*01	10	>50	>50	5.5	0.376775	15	<0.023	>50	0.0427358	>50	0.264441	>50	0.123089
133-23	Visit 7	DH1318.3_7	IGHV3-49*04	9	G1	IGKV3-20*01	10	>50	>50	3.9	0.0430166	19	<0.023	>50	<0.023	>50	1.06932	>50	0.429456
133-23	Visit 7	DH1318.8	IGHV3-49*04	9	G1	IGKV3-20*01	10	>50	>50	>50	30.4621	>50	25.3139	>50	>50	>50	1.62029	>50	>50
133-23	Visit 7	DH1318.9	IGHV3-49*04	9	G1	IGKV3-20*01	10	>50	>50	19	2.2308	>50	<0.023	>50	1.69886	>50	0.908505	>50	3.01618
133-23	Visit 7	DH1353	IGHV3-73*01	21	G3	IGKV1-16*01	9	>50	>50	>50	<0.023	>50	<0.023	>50	>50	>50	<0.023	>50	0.0246725
133-23	Visit 7	DH1352.1	IGHV5-51*01	13	G1	IGKV4-1*01	9	>50	>50	>50	>50	>50	<0.023	>50	37.2878	>50	0.24237	>50	13.72
133-23	Visit 7	DH1352.2	IGHV5-51*01	13	G1	IGKV4-1*01	9	>50	>50	>50	>50	>50	<0.023	>50	>50	>50	0.127531	>50	2.74502
133-23	Visit 7	DH1363.1	IGHV5-51*01	13	G1	IGKV4-1*01	9	>50	>50	>50	>50	>50	>50	>50	>50	>50	>50	>50	>50
133-23	Visit 7	DH1363.2	IGHV5-51*03	13	G1	IGKV4-1*01	9	>50	>50	>50	>50	>50	<0.023	>50	0.150672	>50	0.237075	>50	0.963563
133-23	Visit 7	DH1362.1	IGHV5-51*01	13	G1	IGKV4-1*01	9	>50	>50	>50	>50	>50	>50	>50	>50	>50	>50	>50	>50
133-23	Visit 7	DH1362.2	IGHV5-51*01	13	G1	IGKV4-1*01	9	>50	>50	>50	>50	>50	<0.023	>50	3.25837	>50	0.115229	>50	0.11192
133-23	Visit 7	DH1362.3	IGHV5-51*01	13	G1	IGKV4-1*01	9	>50	>50	6.4	<0.023	27	<0.023	>50	<0.023	>50	<0.023	>50	<0.023
133-23	Visit 7	DH1362.4	IGHV5-51*01	13	M	IGKV4-1*01	9	>50	>50	>50	>50	>50	<0.023	>50	>50	>50	>50	>50	>50
133-23	Visit 7	DH1354	IGHV5-51*03	13	G3	IGKV4-1*01	9	>50	>50	15	<0.023	31	<0.023	>50	<0.023	>50	<0.023	>50	0.0325712
133-23	Visit 7	DH1416.1	IGHV5-51*01	17	G1	IGKV4-1*01	9	>50	>50	>50	>50	>50	>50	>50	>50	>50	>50	>50	>50
133-23	Visit 7	DH1416.2	IGHV5-51*03	17	G1	IGKV4-1*01	9	>50	>50	>50	>50	>50	>50	>50	>50	>50	>50	>50	>50
133-23	Visit 7	DH1417	IGHV5-51*01	20	G1	IGKV1-39*01	9	>50	>50	>50	>50	>50	>50	>50	>50	>50	>50	>50	>50
133-23	Visit 7	DH1418.1	IGHV5-51*01	13	G1	IGKV4-1*01	9	>50	>50	>50	>50	>50	>50	>50	>50	>50	>50	>50	>50
133-23	Visit 7	DH1418.2	IGHV5-51*01	13	G1	IGKV4-1*01	9	>50	>50	>50	>50	>50	>50	>50	>50	>50	>50	>50	>50
133-23	Visit 7	DH1315.2	IGHV5-51*01	20	G1	IGKV1-39*01	9	>50	>50	>50	>50	>50	>50	>50	>50	>50	>50	>50	>50
133-23	Visit 7	DH1315.3	IGHV5-51*01	20	G1	IGKV1-39*01	9	>50	>50	>50	>50	>50	>50	>50	>50	>50	>50	>50	>50
133-23	Visit 7	DH1419.1	IGHV5-51*03	14	G1	IGKV4-1*01	9	>50	>50	>50	>50	>50	>50	>50	>50	>50	>50	>50	>50
133-23	Visit 7	DH1419.2	IGHV5-51*03	14	G1	IGKV4-1*01	9	>50	>50	>50	>50	>50	>50	>50	>50	>50	>50	>50	>50
133-23	Visit 7	DH1420	IGHV5-51*01	19	G1	IGKV2-28*01	9	>50	>50	36	<0.02	>50	<0.02	>50	0.0494792	>50	0.0390666	>50	0.0303301
133-23	Visit 7	DH1421	IGHV5-51*01	18	G1	IGKV4-1*01	9	>50	>50	>50	0.234468	>50	<0.02	>50	0.17999	>50	0.0457241	>50	<0.02
133-23	Visit 7	DH1422	IGHV5-51*03	14	G1	IGKV4-1*01	9	>50	>50	>50	>50	>50	>50	>50	>50	>50	>50	>50	>50
133-23	Visit 7	DH1423	IGHV5-51*01	26	G1	IGKV1-39*01	9	>50	>50	3.5	<0.02	25	<0.02	>50	0.069221	>50	0.0588805	>50	0.0547681
133-23	Visit 7	DH1424	IGHV5-51*01	12	G1	IGKV4-1*01	9	>50	>50	>50	>50	>50	>50	>50	>50	>50	>50	>50	>50
133-23	Visit 7	DH1347.1	IGHV7-4-1*02	19	G1	IGKV1-6*01	9	>50	>50	>50	>50	>50	<0.023	>50	>50	>50	0.965403	>50	>50
133-23	Visit 7	DH1347.2	IGHV7-4-1*02	19	G1	IGKV1-6*01	9	>50	>50	15.659	0.0302486	>50	<0.023	>50	>50	>50	<0.023	>50	<0.023
133-23	Visit 7	DH1347.3	IGHV7-4-1*02	19	G1	IGKV1-6*01	9	>50	>50	15	2.20584	31	<0.023	>50	>50	>50	<0.023	>50	0.166611
133-23	Visit 7	DH1319.1	IGHV7-4-1*02	18	G1	IGLV3-19*01	13	>50	>50	6.502	<0.023	36.549	<0.023	>50	>50	>50	<0.023	>50	<0.023
133-23	Visit 7	DH1319.2	IGHV7-4-1*01	18	G1	IGLV3-19*01	13	>50	>50	>50	<0.02	>50	<0.02	>50	>50	>50	0.0620396	>50	0.0478407
133-23	Visit 7	DH1317.6	IGHV7-4-1*02	15	G1	IGKV1-12*01	11	>50	>50	1	<0.023	3.7	<0.023	>50	<0.023	23	<0.023	35	<0.023
133-23	Visit 7	DH1317.1	IGHV7-4-1*02	15	G3	IGKV1-12*01	11	>50	>50	0.24	<0.023	2.5	<0.023	>50	<0.023	20	<0.023	28	<0.023
133-23	Visit 7	DH1317.2	IGHV7-4-1*02	15	G3	IGKV1-12*01	11	>50	>50	0.26	<0.023	2.3	<0.023	>50	<0.023	26	<0.023	50	<0.023
133-23	Visit 7	DH1317.7	IGHV7-4-1*02	15	G3	IGKV1-12*01	11	>50	>50	0.46	<0.023	5.1	<0.023	>50	<0.023	22	<0.023	41	<0.023
133-23	Visit 7	DH1317.8	IGHV7-4-1*02	15	G1	IGKV1-12*01	11	>50	>50	1.74	<0.023	5.054	<0.023	>50	0.0996562	>50	<0.023	>50	<0.023
133-23	Visit 7	DH1317.3	IGHV7-4-1*02	15	G3	IGKV1-12*01	11	>50	>50	0.45	<0.023	4.3	<0.023	>50	<0.023	21	<0.023	23	<0.023
133-23	Visit 7	DH1317.9	IGHV7-4-1*02	15	G1	IGKV1-12*01	11	>50	>50	3	<0.023	3.4	<0.023	46	<0.023	12	<0.023	11	<0.023
133-23	Visit 7	DH1317.4	IGHV7-4-1*02	15	G1	IGKV1-12*01	11	>50	>50	0.14	<0.023	1.2	<0.023	41	<0.023	13	<0.023	16	<0.023
133-23	Visit 7	DH1413	IGHV7-4-1*02	20	G1	IGKV3-20*01	11	>50	>50	>50	>50	>50	>50	>50	>50	>50	43.3806	>50	>50
133-23	Visit 7	DH1346	IGHV7-4-1*02	20	G1	IGLV3-19*01	12	>50	>50	39.323	1.574	15.831	<0.023	>50	>50	>50	<0.023	>50	0.0341033
133-23	Visit 7	DH1322.1	IGHV7-4-1*02	23	G3	IGKV3-20*01	11	>50	>50	33.965	0.646926	>50	2.14778	>50	>50	>50	0.184784	>50	1.4854
133-23	Visit 7	DH1322.2	IGHV7-4-1*02	23	G3	IGKV3-20*01	11	>50	>50	>50	>50	>50	>50	>50	>50	>50	>50	>50	>50
133-23	Visit 7	DH1322.3	IGHV7-4-1*02	23	G3	IGKV3-20*01	11	>50	>50	>50	>50	failed	failed	>50	>50	>50	>50	>50	>50
133-23	Visit 7	DH1322.4	IGHV7-4-1*02	23	G1	IGKV3-20*01	11	>50	>50	>50	>50	>50	>50	>50	>50	>50	>50	>50	>50
133-23	Visit 7	DH1425	IGHV7-4-1*02	14	G1	IGKV3-20*01	9	>50	>50	>50	<0.02	20	<0.02	>50	>50	37	<0.02	>50	<0.02
133-23	Visit 7	DH1426	IGHV7-4-1*02	14	G1	IGLV8-61*01	10	>50	>50	>50	>50	>50	>50	>50	>50	>50	>50	>50	>50
133-39	Visit 7	DH1316.6	IGHV2-5*02	11	G3	IGKV1-39*01	9	>50	>50	>50	>50	>50	>50	>50	>50	>50	>50	>50	>50
133-39	Visit 7	DH1316.1_4	IGHV2-5*02	11	G3	IGKV1-39*01	9	>50	>50	>50	>50	>50	>50	>50	>50	>50	>50	>50	>50
133-39	Visit 7	DH1316.2	IGHV2-5*02	11	G3	IGKV1-39*01	9	>50	>50	>50	>50	>50	>50	>50	>50	>50	>50	>50	>50
133-39	Visit 7	DH1316.7_9	IGHV2-5*02	11	G3	IGKV1-39*01	9	>50	>50	>50	>50	>50	>50	>50	>50	>50	>50	>50	>50
133-39	Visit 7	DH1316.8	IGHV2-5*02	11	G1	IGKV1-39*01	9	>50	>50	>50	3.95208	>50	0.6384	>50	failed	>50	>50	>50	>50
133-39	Visit 7	DH1316.3	IGHV2-5*02	11	G1	IGKV1-39*01	9	>50	>50	>50	9.00507	>50	7.16562	>50	>50	>50	>50	>50	>50
133-39	Visit 7	DH1316.10	IGHV2-5*02	11	M	IGKV1-39*01	9	>50	>50	>50	>50	>50	>50	>50	>50	>50	>50	>50	>50
133-39	Visit 7	DH1427.1	IGHV3-73*01	10	G1	IGKV1-27*01	9	>50	>50	>50	>50	>50	>50	>50	>50	>50	>50	>50	>50
133-39	Visit 7	DH1427.2	IGHV3-73*01	10	G1	IGKV1-27*01	9	>50	>50	>50	>50	>50	>50	failed	>50	>50	>50	>50	>50
133-39	Visit 7	DH1360	IGHV5-51*01	14	G1	IGKV4-1*01	9	>50	>50	46.2	<0.023	>50	<0.023	>50	0.004	>50	0.08	>50	>50
133-39	Visit 7	DH1321.1	IGHV5-51*01	15	G1	IGKV4-1*01	9	>50	>50	>50	2.56241	>50	<0.023	>50	23.3081	>50	0.0249178	>50	0.109584
133-39	Visit 7	DH1321.2	IGHV5-51*01	15	G1	IGKV4-1*01	9	>50	>50	>50	>50	>50	0.082979	>50	>50	>50	0.13273	>50	0.162619
133-39	Visit 7	DH1321.3	IGHV5-51*01	15	G1	IGKV4-1*01	9	>50	>50	>50	>50	>50	>50	>50	>50	>50	>50	>50	>50
133-39	Visit 7	DH1321.4	IGHV5-51*01	15	G1	IGKV4-1*01	9	>50	>50	>50	>50	>50	failed	>50	>50	>50	0.709339	>50	>50
133-39	Visit 7	DH1321.5	IGHV5-51*01	15	G1	IGKV4-1*01	9	>50	>50	>50	>50	>50	>50	>50	>50	>50	>50	>50	>50
133-39	Visit 7	DH1349.1_2	IGHV7-4-1*02	17	G1	IGLV8-61*01	10	>50	>50	>50	0.472341	>50	0.168308	>50	>50	>50	1.78057	>50	>50
133-39	Visit 7	DH1349.3	IGHV7-4-1*02	17	G1	IGLV8-61*01	10	>50	>50	>50	0.0717938	>50	<0.023	>50	>50	>50	<0.023	>50	0.065562
133-39	Visit 7	DH1361.1	IGHV7-4-1*02	17	G1	IGLV8-61*01	10	>50	>50	>50	1.31729	>50	1.13817	>50	>50	>50	0.310296	>50	failed
133-39	Visit 7	DH1361.2	IGHV7-4-1*02	17	G1	IGLV8-61*01	10	>50	>50	>50	>50	>50	0.702604	>50	>50	>50	3.13226	>50	>50
133-39	Visit 7	DH1350	IGHV7-4-1*02	21	G1	IGLV8-61*01	10	>50	>50	>50	<0.023	>50	<0.023	>50	>50	>50	<0.023	>50	0.0644665
133-39	Visit 7	DH1351.1	IGHV7-4-1*02	15	G1	IGLV8-61*01	10	>50	>50	>50	>50	>50	0.106679	>50	>50	>50	>50	>50	>50
133-39	Visit 7	DH1351.2	IGHV7-4-1*02	15	G1	IGLV8-61*01	10	>50	>50	>50	32.22	27	<0.023	>50	>50	>50	<0.023	>50	0.756745
133-39	Visit 7	DH1428	IGHV7-4-1*02	11	G1	IGLV2-18*02	10	>50	>50	>50	>50	>50	>50	>50	>50	>50	>50	>50	>50
133-39	Visit 7	DH1429	IGHV7-4-1*02	15	G1	IGKV1-39*01	10	>50	>50	>50	>50	failed	failed	>50	>50	>50	>50	>50	>50
133-30	Visit 9	DH1430	IGHV3-30-3*01	16	G3	IGKV3-20*01	9	>50	>50	>50	>50	>50	>50	>50	>50	>50	>50	>50	>50
n/a	n/a	2F5_RUA-D	IGHV2-5*02	24	G3	IGKV1-13	9	>50	>50	>50	>50	>50	>50	>50	>50	>50	>50	>50	>50
n/a	n/a	2F5_RUA-N	IGHV2-5*02	24	G3	IGKV1-13	9	>50	>50	>50	>50	>50	>50	>50	>50	>50	>50	>50	>50
n/a	n/a	2F5	IGHV2-5*02	24	G3	IGKV1-13	7	>10	>10	<0.005	<0.005	<0.005	<0.005	1	0.03	2.4	0.008	0.095	0.009
NB:
NAbs (TZM-bl and TZM-bl/FcgRI) - dark red
TZM-bl/FcgRI NAbs only - light red
Clonal-lineage members have similar DH# designation
n/a: not applicable
Total: 80 mAbs representative of 84/87 MPER+ antibodies (Abs) (38 unique clones) - Abs with identical amino acid sequences were expressed as a single mAb
Not shown: 3/87 MPER+ Abs were not tested for neutralization due to low transfection yields
