## Supplementary material for "Vaccine Induction of Heterologous HIV-1 Neutralizing Antibody B Cell Lineages in Humans": Table S7

### Sheet: Table S7
Table S7. MPER-epitope Mapping of MPER+ Monoclonal Antibodies at Baseline and Post-3rd Immunization in HVTN 133 Vaccinees
PTID	Timepoint	Ab ID	VH gene	VL gene	Log AUC								Percent reduction in binding relative to WT SP62								Tally
					SP62 WT	A11 [E662A]	A12 [L663A]	A13 [D664A]	A14 [K665A]	A15 [W666A]	A17 [S668A]	A18 [L669A]	A11 [E662A]	A12 [L663A]	A13 [D664A]	A14 [K665A]	A15 [W666A]	A17 [S668A]	A18 [L669A]		Epitope/ Abs	Count	Freq. (%)
133-23	post-3rd IMM	DH1355	IGHV1-69	IGKV1-39	15.186	8.229	0.716	11.68	3.93	0	13.804	8.016	0.458119	0.952851	0.230871	0.741209	1	0.0910049	0.472145		LDKW	6	6.89655
133-23	post-3rd IMM	DH1414	IGHV2-5	IGKV1-39	16.326	16.872	16.373	1.149	8.689	0	16.203	16.472	-0.0391722	-0.00843804	0.929231	0.464831	1	0.00203252	-0.0145356		DKW	2	2.29885
133-39	post-3rd IMM	DH1316.6	IGHV2-5	IGKV1-39	15.162	16.314	16.214	1.461	16.284	14.511	15.073	15.427	-0.0759794	-0.069384	0.903641	-0.0740008	0.0429363	0.00586994	-0.0174779		L663 only	1	1.14943
133-39	post-3rd IMM	DH1316.1_4	IGHV2-5	IGKV1-39	15.1	17.39	15.476	3.439	15.892	15.714	15.227	17.224	-0.151656	-0.0249007	0.772252	-0.0524503	-0.0406623	-0.0084106	-0.140662		D664 only	29	33.3333
133-39	post-3rd IMM	DH1316.2	IGHV2-5	IGKV1-39	17.241	18.091	17.357	1.525	17.752	15.617	17.025	17.578	-0.0493011	-0.00672815	0.911548	-0.0296387	0.0941941	0.0125283	-0.0195464		K665 only	5	5.74713
133-39	post-3rd IMM	DH1316.7_9	IGHV2-5	IGKV1-39	16.349	16.954	16.002	2.051	16.85	14.632	16.299	16.677	-0.0370053	0.0212245	0.874549	-0.0306441	0.105022	0.00305829	-0.0200624		W666 only	2	2.29885
133-39	post-3rd IMM	DH1316.8	IGHV2-5	IGKV1-39	18.428	18.274	16.917	0.853	16.855	16.813	18.145	18.092	0.00835685	0.0819948	0.953712	0.0853592	0.0876384	0.0153571	0.0182331		Others, including combinations ≥ 2residues	22	25.2874
133-39	post-3rd IMM	DH1316.3	IGHV2-5	IGKV1-39	17.232	17.788	16.723	1.447	17.143	16.093	17.004	17.716	-0.0322656	0.0295381	0.916028	0.00516481	0.066098	0.0132312	-0.0280873		L669 only	0	0	Non-NAb epitope
133-39	post-3rd IMM	DH1316.10	IGHV2-5	IGKV1-39	18.203	17.587	12.226	0.075	11.833	10.72	18.165	17.951	0.0338406	0.328352	0.99588	0.349942	0.411086	0.00208757	0.0138439
133-23	post-3rd IMM	DH1415.1	IGHV3-15	IGLV3-1	15.33	15.071	7.23	1.24	13.143	12.749	14.453	14.237	0.016895	0.528376	0.919113	0.142661	0.168363	0.0572081	0.0712981
133-23	post-3rd IMM	DH1415.2	IGHV3-15	IGLV3-1	17.196	17.38	16.693	14.28	15.906	16.884	17.503	15.928	-0.0107002	0.029251	0.169574	0.0750174	0.0181438	-0.017853	0.0737381
133-30	post-3rd IMM	DH1430	IGHV3-30-3	IGKV3-20	16.85	16.262	0	3.083	14.659	4.461	16.664	16.78	0.0348961	1	0.817033	0.13003	0.735252	0.0110386	0.0041543
133-23	post-3rd IMM	DH1318.1	IGHV3-49	IGKV3-20	16.441	15.203	5.659	0.453	15.27	16.078	16.575	16.304	0.0752996	0.6558	0.972447	0.0712244	0.0220789	-0.00815036	0.00833283
133-23	post-3rd IMM	DH1318.2	IGHV3-49	IGKV3-20	16.317	16.218	14.07	0.292	15.738	16.235	16.719	16.192	0.00606729	0.137709	0.982105	0.0354845	0.00502543	-0.0246369	0.00766072
133-23	post-3rd IMM	DH1318.3_7	IGHV3-49	IGKV3-20	15.679	15.4	14.675	1.497	14.929	15.559	15.998	14.913	0.0177945	0.0640347	0.904522	0.0478347	0.00765355	-0.0203457	0.0488552
133-23	post-3rd IMM	DH1318.4	IGHV3-49	IGKV3-20	16.393	16.362	8.52	0.521	16.338	16.404	16.592	15.937	0.00189105	0.480266	0.968218	0.00335509	-0.000671018	-0.0121393	0.0278168
133-23	post-3rd IMM	DH1318.5	IGHV3-49	IGKV3-20	16.687	16.594	8.083	0.543	16.075	16.633	16.837	16.359	0.0055732	0.515611	0.96746	0.0366753	0.00323605	-0.00898903	0.019656
133-23	post-3rd IMM	DH1318.6	IGHV3-49	IGKV3-20	16.217	16.245	7.915	0.655	16.741	16.595	16.415	16.088	-0.00172658	0.511932	0.95961	-0.0323118	-0.0233089	-0.0122094	0.00795462
133-23	post-3rd IMM	DH1318.8	IGHV3-49	IGKV3-20	16.81	17.029	2.242	0.34	16.398	15.37	16.268	16.896	-0.013028	0.866627	0.979774	0.0245092	0.0856633	0.0322427	-0.005116
133-23	post-3rd IMM	DH1318.9	IGHV3-49	IGKV3-20	15.485	15.576	9.665	0.631	15.328	15.796	15.844	15.49	-0.00587665	0.375848	0.959251	0.0101388	-0.020084	-0.0231837	-0.000322893
133-23	post-3rd IMM	DH1353	IGHV3-73	IGKV1-16	13.193	13.556	8.402	13.348	13.755	11.424	13.972	13.871	-0.0275146	0.363147	-0.0117487	-0.0425983	0.134086	-0.0590465	-0.0513909
133-39	post-3rd IMM	DH1427.1	IGHV3-73	IGKV1-27	11.927	14.967	8.814	12.009	11.236	4.147	12.895	12.028	-0.254884	0.261004	-0.00687516	0.0579358	0.652302	-0.0811604	-0.00846818
133-39	post-3rd IMM	DH1427.2	IGHV3-73	IGKV1-27	13.593	13.828	11.751	10.219	15.538	8.715	15.378	14.424	-0.0172883	0.135511	0.248216	-0.143088	0.358861	-0.131318	-0.0611344
133-23	post-3rd IMM	DH1416.1	IGHV5-51	IGKV4-1	14.943	15.198	10.104	3.832	0	0	15.24	15.167	-0.0170648	0.323831	0.743559	1	1	-0.0198755	-0.0149903
133-23	post-3rd IMM	DH1416.2	IGHV5-51	IGKV4-1	14.87	14.842	10.344	3.598	0	0	14.702	14.815	0.00188299	0.304371	0.758036	1	1	0.0112979	0.00369872
133-23	post-3rd IMM	DH1363.1	IGHV5-51	IGKV4-1	16.084	15.827	0	1.26	0	0	16.26	16.078	0.0159786	1	0.921661	1	1	-0.0109426	0.000373042
133-23	post-3rd IMM	DH1363.2	IGHV5-51	IGKV4-1	16.012	15.856	13.375	11.805	1.878	12.622	15.762	15.547	0.00974269	0.164689	0.26274	0.882713	0.211716	0.0156133	0.0290407
133-23	post-3rd IMM	DH1352.1	IGHV5-51	IGKV4-1	16.062	16.21	5.437	13.081	0	9.685	15.951	15.531	-0.00921429	0.661499	0.185593	1	0.397024	0.00691072	0.0330594
133-23	post-3rd IMM	DH1352.2	IGHV5-51	IGKV4-1	16.525	16.436	4.051	14.356	0	10.009	16.563	15.979	0.00538578	0.754856	0.131256	1	0.394312	-0.00229955	0.0330408
133-23	post-3rd IMM	DH1362.1	IGHV5-51	IGKV4-1	16.219	16.291	2.809	15.517	0	11.015	15.819	16.129	-0.00443924	0.826808	0.0432826	1	0.320858	0.0246624	0.00554905
133-23	post-3rd IMM	DH1362.2	IGHV5-51	IGKV4-1	15.629	15.735	0.481	14.983	0	8.719	15.405	15.285	-0.00678226	0.969224	0.0413334	1	0.442127	0.0143323	0.0220104
133-23	post-3rd IMM	DH1362.3	IGHV5-51	IGKV4-1	14.934	15.063	12.73	15.146	2.621	15.276	14.488	14.534	-0.00863801	0.147583	-0.0141958	0.824494	-0.0229008	0.0298647	0.0267845
133-23	post-3rd IMM	DH1362.4	IGHV5-51	IGKV4-1	16.99	17.193	17.121	1.963	16.888	16.947	16.811	16.961	-0.0119482	-0.00771042	0.884461	0.00600353	0.0025309	0.0105356	0.00170689
133-23	post-3rd IMM	DH1354	IGHV5-51	IGKV4-1	15.73	15.385	13.724	11.742	4.334	8.334	15.247	15.081	0.0219326	0.127527	0.253528	0.724476	0.470184	0.0307057	0.0412587
133-23	post-3rd IMM	DH1315.3	IGHV5-51	IGKV1-39	16.503	17.203	5.433	0.498	1.751	6.502	16.717	17.36	-0.0424165	0.670787	0.969824	0.893898	0.606011	-0.0129673	-0.05193
133-23	post-3rd IMM	DH1315.1	IGHV5-51	IGKV1-39	6.822	8.11	0	0	0	0	5.777	7.287	-0.188801	1	1	1	1	0.153181	-0.0681618
133-23	post-3rd IMM	DH1315.2	IGHV5-51	IGKV1-39	14.938	15.692	0	3.101	0	1.792	14.945	15.807	-0.0504753	1	0.792409	1	0.880037	-0.000468604	-0.0581738
133-23	post-3rd IMM	DH1418.1	IGHV5-51	IGKV4-1	16.785	16.832	0.139	14.654	0	0.4	16.649	16.344	-0.00280012	0.991719	0.126959	1	0.976169	0.00810247	0.0262735
133-23	post-3rd IMM	DH1418.2	IGHV5-51	IGKV4-1	17.509	18.758	3.658	15.621	0.146	0.132	19.195	18.709	-0.0713347	0.791079	0.10783	0.991661	0.992461	-0.0962933	-0.0685362
133-23	post-3rd IMM	DH1424	IGHV5-51	IGKV4-1	16.055	15.794	0	0	0	0	14.912	14.841	0.0162566	1	1	1	1	0.0711928	0.0756151
133-23	post-3rd IMM	DH1420	IGHV5-51	IGKV2-28	15.798	15.938	1.224	12.14	13.631	15.678	15.054	14.397	-0.00886188	0.922522	0.231548	0.137169	0.0075959	0.0470946	0.0886821
133-23	post-3rd IMM	DH1421	IGHV5-51	IGKV4-1	17.367	17.581	15.815	12.066	3.895	15.113	16.598	15.962	-0.0123222	0.0893649	0.305234	0.775724	0.129786	0.0442794	0.0809006
133-23	post-3rd IMM	DH1417	IGHV5-51	IGKV1-39	15.703	15.906	8.301	8.179	0.989	10.205	15.751	15.669	-0.0129275	0.471375	0.479144	0.937018	0.350124	-0.00305674	0.00216519
133-23	post-3rd IMM	DH1422	IGHV5-51	IGKV4-1	15.398	14.708	0.783	4.24	0.206	12.147	16.173	15.383	0.044811	0.949149	0.72464	0.986622	0.211131	-0.0503312	0.000974152
133-39	post-3rd IMM	DH1321.2	IGHV5-51	IGKV4-1	18.57	18.372	0.577	15.977	0.557	11.558	18.499	18.152	0.0106624	0.968928	0.139634	0.970005	0.377598	0.00382337	0.0225094
133-39	post-3rd IMM	DH1321.3	IGHV5-51	IGKV4-1	17.161	16.463	0	11.924	0	7.739	17.013	16.556	0.0406736	1	0.305169	1	0.549036	0.00862421	0.0352544
133-39	post-3rd IMM	DH1321.1	IGHV5-51	IGKV4-1	16.618	16.654	6.252	13.968	0.836	13.337	16.418	16.076	-0.00216633	0.623781	0.159466	0.949693	0.197437	0.0120351	0.0326152
133-39	post-3rd IMM	DH1321.4	IGHV5-51	IGKV4-1	18.573	18.504	0.942	9.972	0.747	9.245	17.995	18.146	0.00371507	0.949281	0.463092	0.95978	0.502234	0.0311204	0.0229904
133-39	post-3rd IMM	DH1321.5	IGHV5-51	IGKV4-1	18.159	18.043	0.757	13.739	0.717	6.264	18.134	17.891	0.00638802	0.958313	0.243405	0.960515	0.655047	0.00137673	0.0147585
133-23	post-3rd IMM	DH1423	IGHV5-51	IGKV1-39	15.651	15.269	10.979	14.417	12.369	15.183	15.133	14.606	0.0244074	0.298511	0.0788448	0.209699	0.0299022	0.0330969	0.0667689
133-23	post-3rd IMM	DH1419.2	IGHV5-51	IGKV4-1	8.588	7.284	0	4.075	0	0.681	8.892	7.91	0.15184	1	0.525501	1	0.920703	-0.0353982	0.0789474
133-23	post-3rd IMM	DH1419.1	IGHV5-51	IGKV4-1	8.017	7.121	0	2.627	0	4.352	7.977	7.289	0.111763	1	0.672321	1	0.457154	0.0049894	0.090807
133-39	post-3rd IMM	DH1360	IGHV5-51	IGKV4-1	18.321	18.285	13.417	12.519	9.355	0	17.897	17.717	0.00196496	0.267671	0.316686	0.489384	1	0.0231428	0.0329676
133-23	post-3rd IMM	DH1317.6	IGHV7-4-1	IGKV1-12	16.841	16.733	17.443	0.635	17.643	17.371	17.182	16.766	0.00641292	-0.0357461	0.962294	-0.0476219	-0.0314708	-0.0202482	0.00445342
133-23	post-3rd IMM	DH1317.8	IGHV7-4-1	IGKV1-12	16.087	16.143	16.369	3.927	15.53	16.122	15.558	15.322	-0.00348107	-0.0175297	0.75589	0.0346242	-0.00217567	0.0328837	0.0475539
133-23	post-3rd IMM	DH1317.9	IGHV7-4-1	IGKV1-12	16.581	16.638	0	9.652	0	0.101	16.397	16.36	-0.00343767	1	0.417888	1	0.993909	0.011097	0.0133285
133-23	post-3rd IMM	DH1317.4	IGHV7-4-1	IGKV1-12	15.486	16.659	16.109	5.935	15.937	16.023	14.729	14.753	-0.0757458	-0.0402299	0.616751	-0.0291231	-0.0346765	0.0488829	0.0473331
133-23	post-3rd IMM	DH1317.1	IGHV7-4-1	IGKV1-12	17.638	18.202	18.341	1.272	18.162	18.296	17.717	17.311	-0.0319764	-0.0398571	0.927883	-0.0297086	-0.0373058	-0.00447897	0.0185395
133-23	post-3rd IMM	DH1317.2	IGHV7-4-1	IGKV1-12	17.925	18.363	18.727	1.267	18.561	18.534	18.608	18.062	-0.0244351	-0.044742	0.929317	-0.0354812	-0.0339749	-0.0381032	-0.00764296
133-23	post-3rd IMM	DH1317.7	IGHV7-4-1	IGKV1-12	17.457	17.425	17.547	0.535	17.147	17.711	17.022	16.862	0.00183308	-0.00515553	0.969353	0.0177579	-0.01455	0.0249184	0.0340837
133-23	post-3rd IMM	DH1317.3	IGHV7-4-1	IGKV1-12	18.098	17.6	17.231	1.184	17.38	17.436	17.024	16.768	0.0275169	0.0479058	0.934578	0.0396729	0.0365786	0.0593436	0.0734888
133-23	post-3rd IMM	DH1322.1	IGHV7-4-1	IGKV3-20	14.68	14.102	13.986	6.502	15.164	13.291	15.26	15.097	0.0393733	0.0472752	0.557084	-0.03297	0.0946185	-0.0395095	-0.028406
133-23	post-3rd IMM	DH1322.2	IGHV7-4-1	IGKV3-20	15.968	16.799	15.814	15.832	15.083	15.734	15.531	15.804	-0.0520416	0.00964429	0.00851703	0.0554233	0.0146543	0.0273672	0.0102705
133-23	post-3rd IMM	DH1322.3	IGHV7-4-1	IGKV3-20	17.073	15.752	17.53	13.032	17.112	17.432	17.909	17.443	0.0773736	-0.0267674	0.23669	-0.00228431	-0.0210274	-0.0489662	-0.0216716
133-23	post-3rd IMM	DH1322.4	IGHV7-4-1	IGKV3-20	16.872	17.048	16.953	16.085	16.111	16.791	16.365	16.034	-0.0104315	-0.00480085	0.0466453	0.0451043	0.00480085	0.0300498	0.0496681
133-23	post-3rd IMM	DH1319.2	IGHV7-4-1	IGLV3-19	17.552	15.13	17.362	0.88	16.589	16.714	16.666	16.775	0.13799	0.010825	0.949863	0.0548655	0.0477438	0.0504786	0.0442685
133-23	post-3rd IMM	DH1319.1	IGHV7-4-1	IGLV3-19	16.826	16.778	16.599	2.75	15.975	16.488	15.94	16.306	0.00285273	0.013491	0.836562	0.0505765	0.020088	0.0526566	0.0309046
133-23	post-3rd IMM	DH1347.1	IGHV7-4-1	IGKV1-6	18.205	11.102	16.266	12.917	17.616	17.074	18.853	18.284	0.390168	0.106509	0.29047	0.0323537	0.0621258	-0.0355946	-0.00433947
133-23	post-3rd IMM	DH1347.2	IGHV7-4-1	IGKV1-6	15.915	14.71	15.404	13.102	15.257	16.19	15.771	15.545	0.0757147	0.0321081	0.176751	0.0413446	-0.0172793	0.00904807	0.0232485
133-23	post-3rd IMM	DH1347.3	IGHV7-4-1	IGKV1-6	15.655	16.058	15.439	15.068	14.634	15.502	15.308	15.313	-0.0257426	0.0137975	0.037496	0.0652188	0.00977324	0.0221654	0.0218461
133-23	post-3rd IMM	DH1426	IGHV7-4-1	IGLV8-61	15.422	8.507	12.929	0.1	13.493	12.007	15.498	15.127	0.448385	0.161652	0.993516	0.125081	0.221437	-0.00492802	0.0191285
133-23	post-3rd IMM	DH1425	IGHV7-4-1	IGKV3-20	16.151	13.775	15.838	0.194	15.401	14.042	15.521	14.849	0.147112	0.0193796	0.987988	0.0464368	0.13058	0.0390069	0.0806142
133-23	post-3rd IMM	DH1413	IGHV7-4-1	IGKV3-20	15.174	10.121	14.405	0.504	15.75	12.399	15.023	14.777	0.333004	0.0506788	0.966785	-0.0379597	0.182879	0.00995123	0.0261632
133-23	post-3rd IMM	DH1346	IGHV7-4-1	IGLV3-19	15.826	15.903	15.515	15.353	14.425	15.24	15.456	15.617	-0.00486541	0.0196512	0.0298875	0.0885252	0.0370277	0.0233792	0.0132061
133-39	post-3rd IMM	DH1351.1	IGHV7-4-1	IGLV8-61	16.321	15.364	16.283	2.844	16.13	15.799	15.861	15.935	0.0586361	0.00232829	0.825746	0.0117027	0.0319833	0.0281845	0.0236505
133-39	post-3rd IMM	DH1351.2	IGHV7-4-1	IGLV8-61	16.726	16.512	16.891	12.767	16.461	16.413	16.161	16.225	0.0127945	-0.00986488	0.236697	0.0158436	0.0187134	0.0337797	0.0299534
133-39	post-3rd IMM	DH1429	IGHV7-4-1	IGKV1-39	15.717	11.477	15.768	13.048	14.976	15.342	15.254	13.431	0.269772	-0.00324489	0.169816	0.0471464	0.0238595	0.0294585	0.145448
133-39	post-3rd IMM	DH1350	IGHV7-4-1	IGLV8-61	16.758	16.522	15.975	11.661	16.101	16.31	16.883	16.78	0.0140828	0.046724	0.304153	0.0392052	0.0267335	-0.00745912	-0.00131281
133-39	post-3rd IMM	DH1349.1_2	IGHV7-4-1	IGLV8-61	18.828	18.695	18.405	14.113	18.366	18.087	18.654	18.369	0.00706395	0.0224665	0.250425	0.0245379	0.0393563	0.00924156	0.0243786
133-39	post-3rd IMM	DH1349.3	IGHV7-4-1	IGLV8-61	18.154	17.921	17.312	14.878	17.079	16.583	17.637	17.409	0.0128346	0.046381	0.180456	0.0592156	0.0865374	0.0284786	0.0410378
133-39	post-3rd IMM	DH1361.1	IGHV7-4-1	IGLV8-61	18.929	18.268	18.395	17.875	18.303	18.686	18.635	17.894	0.03492	0.0282107	0.0556818	0.0330709	0.0128374	0.0155317	0.054678
133-39	post-3rd IMM	DH1361.2	IGHV7-4-1	IGLV8-61	17.398	17.424	17.403	11.215	17.458	17.659	17.825	17.277	-0.00149442	-0.000287389	0.355386	-0.00344867	-0.0150017	-0.0245431	0.00695482
133-39	post-3rd IMM	DH1428	IGHV7-4-1	IGLV2-18	16.135	10.201	16.298	10.538	16.18	15.765	15.993	16.19	0.367772	-0.0101023	0.346886	-0.00278897	0.0229315	0.00880074	-0.00340874
133-23	baseline	DH1431	IGHV1-18	IGKV2-28	0	0	0	0	0	0	0	0	n/a	n/a	n/a	n/a	n/a	n/a	n/a
133-30	baseline	DH1432	IGHV3-7	IGKV1-5
Notes:
Yellow fill - >50% reduction in binding compared to WT SP62 peptide
Gray fill - not tested
Antibody: Ab
