## Supplementary material for "Vaccine Induction of Heterologous HIV-1 Neutralizing Antibody B Cell Lineages in Humans": Table S6

### Sheet: Table S6
Table S6. Polyreactivity Profiles of the MPER+ Antibodies, including DH1317 BnAb UCAs, Intermediate and Mature Antibodies
PTID	Timepoint	Isolation strategy	Ab ID	Ig Gene Usage		Log AUC		Fold change (WT:KO)	RU at highest mAb concentration (50µg/ml)									GPL at highest mAb concentration (100µg/ml)
				VH	VL	KYNU WT	KYNU KO		SSA	SSB	Sm	RNP	Scl 70	Jo 1	dsDNA	Cent B	Histone
133-23	post-3rd IMM	Single cell sort	DH1355	IGHV1-69	IGKV1-39	0	0.238	0	4	6	26	7	9	7	36	91	22	0.702479
133-23	post-3rd IMM	Single cell sort	DH1414	IGHV2-5	IGKV1-39	3.025	0	≥3	4	3	10	4	6	3	8	14	7	-9.14876
133-39	post-3rd IMM	Single cell sort	DH1316.6**	IGHV2-5	IGKV1-39	4.061	0	≥3	36.5	49.5	17.5	39.5	23.5	269.5	23	203.5	149	18.7917
133-39	post-3rd IMM	Single cell sort	DH1316.1_4**	IGHV2-5	IGKV1-39	8.637	0	≥3	31	54	16	47.5	18.5	327.5	17	166.5	166	31.8456
133-39	post-3rd IMM	Single cell sort	DH1316.2**^	IGHV2-5	IGKV1-39	9.609	0	≥3	48	98	26.5	74	34	310	48.5	205	305.5	81.9265
133-39	post-3rd IMM	Single cell sort	DH1316.7_9**	IGHV2-5	IGKV1-39	8.777	0	≥3	36.5	50	17.5	48	25.5	280.5	27.5	261.5	233.5	27.0074
133-39	post-3rd IMM	Single cell sort	DH1316.8**	IGHV2-5	IGKV1-39	9.227	0	≥3	9	9	17	16	11	80.5	22	220.5	72	-0.636364
133-39	post-3rd IMM	Single cell sort	DH1316.3	IGHV2-5	IGKV1-39	11.831	0	≥3	6	2	12	9	7	73	11	25	8	-4.66176
133-39	post-3rd IMM	Single cell sort	DH1316.10	IGHV2-5	IGKV1-39	3.847	0	≥3	5	0	7	7	4	1	2	23	4	-7.75758
133-23	post-3rd IMM	Single cell sort	DH1415.1	IGHV3-15	IGLV3-1	0	0	No binding	4	3	13	10	7	2	2	9	9	-2.16901
133-23	post-3rd IMM	Single cell sort	DH1415.2	IGHV3-15	IGLV3-1	0	0	No binding	9	15	41	19	22	7	35	53	49	2.24648
133-30	post-3rd IMM	Single cell sort	DH1430	IGHV3-30-3	IGKV3-20	0	0	No binding	5	5	17	17	7	6	6	34	9	-6.59843
133-23	post-3rd IMM	Single cell sort	DH1318.1	IGHV3-49	IGKV3-20	0	0	No binding	4	3	7	5	1	2	9	16	3	-9.03731
133-23	post-3rd IMM	Single cell sort	DH1318.2	IGHV3-49	IGKV3-20	0	0	No binding	28	32	29	42	17	43	20	68	54	-9.39669
133-23	post-3rd IMM	Single cell sort	DH1318.3_7	IGHV3-49	IGKV3-20	0	0	No binding	5	3	7	8	2	2	6	11	8	-10.7239
133-23	post-3rd IMM	Single cell sort	DH1318.4	IGHV3-49	IGKV3-20	0	0	No binding	8	4	7	3	4	3	4	8	6	-6.76119
133-23	post-3rd IMM	Single cell sort	DH1318.5	IGHV3-49	IGKV3-20	0	0	No binding	7	5	10	7	4	3	0	13	10	-7.5597
133-23	post-3rd IMM	Single cell sort	DH1318.6	IGHV3-49	IGKV3-20	0	0	No binding	4	4	1	3	4	4	4	9	6	-10.0522
133-23	post-3rd IMM	Single cell sort	DH1318.8	IGHV3-49	IGKV3-20	0	0	No binding	8	8	12	7	8	3	5	11	11	-8.96694
133-23	post-3rd IMM	Single cell sort	DH1318.9	IGHV3-49	IGKV3-20	0	0	No binding	14	22	18	17	9	11	29	50	26	-6.43284
133-23	post-3rd IMM	Single cell sort	DH1353	IGHV3-73	IGKV1-16	0.339	0.1	3.39	13	16	21	7	9	54	26	72	33	15.6364
133-39	post-3rd IMM	Single cell sort	DH1427.1	IGHV3-73	IGKV1-27	0	0	No binding	5	4	4	106	4	47	8	8	4	-7.56818
133-39	post-3rd IMM	Single cell sort	DH1427.2**	IGHV3-73	IGKV1-27	1.641	4.097	0.400537	29	40	52	384	294.5	436	69	130	115.5	20.2121
133-23	post-3rd IMM	Single cell sort	DH1416.1	IGHV5-51	IGKV4-1	0	0	No binding	6	7	9	5	9	1	6	21	8	-4.63636
133-23	post-3rd IMM	Single cell sort	DH1416.2	IGHV5-51	IGKV4-1	0	0	No binding	6	4	8	5	5	5	11	25	8	0.423611
133-23	post-3rd IMM	Single cell sort	DH1363.1	IGHV5-51	IGKV4-1	0	0	No binding	6	16	8	10	6	18	13	85	38	-3.28926
133-23	post-3rd IMM	Single cell sort	DH1363.2	IGHV5-51	IGKV4-1	0	0	No binding	7	52	7	2	6	151	15	40	29	-7.73134
133-23	post-3rd IMM	Single cell sort	DH1352.1	IGHV5-51	IGKV4-1	0	0	No binding	6	12	16	9	8	35	18	32	16	-7.10448
133-23	post-3rd IMM	Single cell sort	DH1352.2	IGHV5-51	IGKV4-1	0	0	No binding	7	14	14	10	7	52	30	29	32	2.33582
133-23	post-3rd IMM	Single cell sort	DH1362.1	IGHV5-51	IGKV4-1	0	0	No binding	7	38	12	15	7	35	3	63	32	-9.05224
133-23	post-3rd IMM	Single cell sort	DH1362.2**^	IGHV5-51	IGKV4-1	0	0.114	0	21	98.5	47.5	27	58.5	146.5	91	162.5	204.5	71.403
133-23	post-3rd IMM	Single cell sort	DH1362.3	IGHV5-51	IGKV4-1	0	0	No binding	6.5	35.5	14	9.5	10.5	149	22	52.5	25	-4.44776
133-23	post-3rd IMM	Single cell sort	DH1362.4	IGHV5-51	IGKV4-1	0	0	No binding	4	13	10	7	5	28	11	31	10	-6.20896
133-23	post-3rd IMM	Single cell sort	DH1354**^	IGHV5-51	IGKV4-1	0.377	0.863	0.436848	29	177.5	56	28.5	22	304	153.5	104	239.5	46.2687
133-23	post-3rd IMM	Single cell sort	DH1315.3	IGHV5-51	IGKV1-39	0	0	No binding	11	52	12	17	6	102	11	33	40	-5.71528
133-23	post-3rd IMM	Single cell sort	DH1315.1	IGHV5-51	IGKV1-39	0	0	No binding	6	10	13	4	6	13	15	107	41
133-23	post-3rd IMM	Single cell sort	DH1315.2**	IGHV5-51	IGKV1-39	0	0	No binding	30	123	25	20.5	20.5	152	29.5	150.5	227	17.3731
133-23	post-3rd IMM	Single cell sort	DH1418.1	IGHV5-51	IGKV4-1	0	0	No binding	2	15	13	6	7	3	6	30	4	-8.76866
133-23	post-3rd IMM	Single cell sort	DH1418.2	IGHV5-51	IGKV4-1	0	0	No binding	5	12	8	7	7	35	2	16	8	4.83688
133-23	post-3rd IMM	Single cell sort	DH1424	IGHV5-51	IGKV4-1	0	0	No binding	5	15	7	8	4	4	1	19	10	-2.99296
133-23	post-3rd IMM	Single cell sort	DH1420	IGHV5-51	IGKV2-28	0.094	0	No binding	6	12	15	11	11	23	18	35	23	0.0140845
133-23	post-3rd IMM	Single cell sort	DH1421**^	IGHV5-51	IGKV4-1	0	0	No binding	35	140	52	31	29	54	115	301	225	116.669
133-23	post-3rd IMM	Single cell sort	DH1417	IGHV5-51	IGKV1-39	0	0	No binding	7	9	27	15	12	12	13	95	17	-8.34711
133-23	post-3rd IMM	Single cell sort	DH1422	IGHV5-51	IGKV4-1	0	0	No binding	5	7	16	14	16	113	26	40	37	-0.183099
133-39	post-3rd IMM	Single cell sort	DH1321.2	IGHV5-51	IGKV4-1	0	0	No binding	19	74	17	13	24	139	16	106	151	30.1515
133-39	post-3rd IMM	Single cell sort	DH1321.3	IGHV5-51	IGKV4-1	0	0	No binding	6	13	14	6	7	8	11	89	35	12.1691
133-39	post-3rd IMM	Single cell sort	DH1321.1	IGHV5-51	IGKV4-1	0.87	0	≥3	3	13	7	8	6	5	1	15	5	-7.06061
133-39	post-3rd IMM	Single cell sort	DH1321.4	IGHV5-51	IGKV4-1	0	0	No binding	5	14	7	9	4	7	11	28	8	-7.11364
133-39	post-3rd IMM	Single cell sort	DH1321.5	IGHV5-51	IGKV4-1	0	0.124	0	6	11	12	8	6	5	11	35	28	-6.67424
133-23	post-3rd IMM	Single cell sort	DH1423	IGHV5-51	IGKV1-39	0.353	0	≥3	8	26	15	12	7	97	21	61	52	4.46479
133-23	post-3rd IMM	Single cell sort	DH1419.2**	IGHV5-51	IGKV4-1	0	0	No binding	74	142	145	88.5	126	147.5	240	516.5	391.5	29.6042
133-23	post-3rd IMM	Single cell sort	DH1419.1**	IGHV5-51	IGKV4-1	0	0	No binding	119.5	181	51	64	162	452	326.5	386.5	514	3.67769
133-39	post-3rd IMM	Single cell sort	DH1360	IGHV5-51	IGKV4-1	0	0	No binding	4	4	18	9	7	5	14	24	13	-4.83333
133-23	post-3rd IMM	Single cell sort	DH1317.6	IGHV7-4-1	IGKV1-12	0	0	No binding	7	6	10	11	6	14	3	17	19	-8.79433
133-23	post-3rd IMM	Single cell sort	DH1317.8	IGHV7-4-1	IGKV1-12	0	0	No binding	10.5	9.5	15.5	24.5	9	32.5	36	164.5	76.5	-5.60448
133-23	post-3rd IMM	Single cell sort	DH1317.9**^	IGHV7-4-1	IGKV1-12	0	0	No binding	99	156	63	68	31	214	128	235.5	296	110.59
133-23	post-3rd IMM	Single cell sort	DH1317.4	IGHV7-4-1	IGKV1-12	0	0	No binding	46	44	20	33	14	134	35	122	116	-2.07874
133-23	post-3rd IMM	Single cell sort	DH1317.1	IGHV7-4-1	IGKV1-12	0	0	No binding	18.5	14.5	18	24	12	50	70.5	132	93.5	-0.255319
133-23	post-3rd IMM	Single cell sort	DH1317.2	IGHV7-4-1	IGKV1-12	0	0	No binding	19.5	17.5	16.5	23	11	40	66.5	141	86.5	5.82979
133-23	post-3rd IMM	Single cell sort	DH1317.7	IGHV7-4-1	IGKV1-12	0	0	No binding	14	11	10	18	9	40	18	62	50	-4.83688
133-23	post-3rd IMM	Single cell sort	DH1317.3**^	IGHV7-4-1	IGKV1-12	0	0	No binding	45.5	61	38.5	43.5	17.5	100	107.5	247.5	206	96.0071
133-23	post-3rd IMM	Single cell sort	DH1322.1	IGHV7-4-1	IGKV3-20	0	0	No binding	6	4	20	13	5	3	9	37	11	-7.91736
133-23	post-3rd IMM	Single cell sort	DH1322.2	IGHV7-4-1	IGKV3-20	0	0	No binding	5	3	3	5	5	6	2	15	4	21.2985
133-23	post-3rd IMM	Single cell sort	DH1322.3	IGHV7-4-1	IGKV3-20	0	0	No binding	2	5	6	5	7	4	10	17	7	0.576389
133-23	post-3rd IMM	Single cell sort	DH1322.4	IGHV7-4-1	IGKV3-20	0	0	No binding	3	3	9	6	2	3	4	8	6	14.2164
133-23	post-3rd IMM	Single cell sort	DH1319.2	IGHV7-4-1	IGLV3-19	0	0	No binding	7	14	21	20	6	7	23	76	34	-0.676056
133-23	post-3rd IMM	Single cell sort	DH1319.1^	IGHV7-4-1	IGLV3-19	0	0	No binding	20	23	39	21	6	118	2	12	33	63.1322
133-23	post-3rd IMM	Single cell sort	DH1347.1	IGHV7-4-1	IGKV1-6	0	0	No binding	6	3	8	9	8	139	8	45	13	-8.43972
133-23	post-3rd IMM	Single cell sort	DH1347.2	IGHV7-4-1	IGKV1-6	0	0	No binding	6	0	13	5	4	5	27	67	22	-7.86777
133-23	post-3rd IMM	Single cell sort	DH1347.3	IGHV7-4-1	IGKV1-6	0	0	No binding	4	4	7	7	3	6	0	3	2	-7.77305
133-23	post-3rd IMM	Single cell sort	DH1426	IGHV7-4-1	IGLV8-61	0	0	No binding	4	5	6	4	7	3	6	51	11	-1.82394
133-23	post-3rd IMM	Single cell sort	DH1425**^	IGHV7-4-1	IGKV3-20	0	0	No binding	22	37	27	21	19	8	213	356	192	42.4859
133-23	post-3rd IMM	Single cell sort	DH1413	IGHV7-4-1	IGKV3-20	0	0	No binding	19	28	22	20	15	23	13	164	99	23.0315
133-23	post-3rd IMM	Single cell sort	DH1346	IGHV7-4-1	IGLV3-19	0	0	No binding	7	7	22	99	13	54	10	45	37	-5.42149
133-39	post-3rd IMM	Single cell sort	DH1351.1	IGHV7-4-1	IGLV8-61	0	0.157	0	8	7	11	13	4	12	10	113	62	-7.19685
133-39	post-3rd IMM	Single cell sort	DH1351.2	IGHV7-4-1	IGLV8-61	0.102	0.348	0.293103	8	9	8	10	6	16	8	95	71	-3.40157
133-39	post-3rd IMM	Single cell sort	DH1429**	IGHV7-4-1	IGKV1-39	0	0	No binding	83	116	99	81	34	176	217	481	387
133-39	post-3rd IMM	Single cell sort	DH1350**	IGHV7-4-1	IGLV8-61	0	0	No binding	24	25	46	28.5	17	10.5	87	384.5	176.5	9.60294
133-39	post-3rd IMM	Single cell sort	DH1349.1_2	IGHV7-4-1	IGLV8-61	0	0	No binding	3	3	8	6	4	3	7	12	6	-6.89394
133-39	post-3rd IMM	Single cell sort	DH1349.3	IGHV7-4-1	IGLV8-61	0	0	No binding	12	11	26	22	13	14	43	151.5	145.5	18.5455
133-39	post-3rd IMM	Single cell sort	DH1361.1	IGHV7-4-1	IGLV8-61	0	0	No binding	6	5	37	16	10	3	15	33	10	-6.28788
133-39	post-3rd IMM	Single cell sort	DH1361.2**	IGHV7-4-1	IGLV8-61	0	0	No binding	17	27.5	42.5	22	20.5	7	91	364	190.5	-6.29545
133-39	post-3rd IMM	Single cell sort	DH1428**	IGHV7-4-1	IGLV2-18	0	0	No binding	28.5	28	12	15.5	8	11.5	19.5	289	147.5	-6.48819
133-23	baseline	Single cell sort	DH1431**	IGHV1-18	IGKV2-28	0.108	0.105	1.02857	7	8	11.5	12.5	6.5	7	30	218.5	83
133-30	baseline	Single cell sort	DH1432	IGHV3-7	IGKV1-5
133-23	post-3rd IMM	10X Genomics	DH1317.5	IGHV7-4-1	IGKV1-12	0	0	No binding	6	9	12	14	9	15	14	64	32	-12.2617
133-23	post-3rd IMM	10X Genomics	DH1317.10**	IGHV7-4-1	IGKV1-12	0	0	No binding	17.5	20.5	23	30	23.5	231	47	58.5	55.5	-12.396
133-23	post-3rd IMM	10X Genomics	DH1317.11**	IGHV7-4-1	IGKV1-12	0	0	No binding	79.5	123.5	57	105	32.5	194	152.5	141	148.5	-7.48993
133-23	n/a	n/a	DH1317UCA_I10**	IGHV7-4-1	IGKV1-12	0	0	No binding	32.5	33.5	24	38.5	12	44.5	186	327.5	192	7.50336
133-23	n/a	n/a	DH1317I1**	IGHV7-4-1	IGKV1-12	0	0	No binding	75.5	89.5	60	131.5	34	180.5	165.5	223	189	-10.1342
133-23	n/a	n/a	DH1317I2	IGHV7-4-1	IGKV1-12	0	0	No binding	17	28	20	30	13	39	103	156	100	-8.20805
133-23	n/a	n/a	DH1317I3**	IGHV7-4-1	IGKV1-12	0	0	No binding	28.5	38	27	33.5	14.5	46.5	143	253	144	0.0469799
133-23	n/a	n/a	DH1317I5	IGHV7-4-1	IGKV1-12	0	0	No binding	9	10	14	13	6	22	40	61	45	-7.53691
133-23	n/a	n/a	DH1317I6**	IGHV7-4-1	IGKV1-12	0	0	No binding	19	22	32	35	17	31.5	131.5	269	157.5	0.456376
133-23	n/a	n/a	DH1317I7**	IGHV7-4-1	IGKV1-12	0	0	No binding	58	70.5	52.5	76.5	31	128.5	191.5	272	189.5	-1.86577
133-23	n/a	n/a	DH1317I8**	IGHV7-4-1	IGKV1-12	0	0	No binding	83.5	117.5	65.5	113.5	33.5	205	209	259	212.5	-2.50336
133-23	n/a	n/a	DH1317I9**	IGHV7-4-1	IGKV1-12	0	0	No binding	44	56.5	40.5	73.5	21.5	83.5	177	322.5	205.5	-0.268456
KEY
NB. 83 monoclnal antibodies (mAbs) were representative of 87 antibodies isolated via sorts. MAbs with duplicate amino acid hevay and light chain genes were expressed as a single Ab (for example, Ab1_Ab2; as shown in the column for Ab ID)
Red font: antibodies (Abs) classified as polyreactive
Positivity cutoffs - positive responses in yellow fill:
(i) KYNU/ KYNU KO - Log AUC ≥ 0.2
KYNU-differential binding: ≥3 fold difference in binding for WT:KO
Abs tested in single to duplicate experiments for AtheNA; for duplicate assays, the average values were reported
(ii) Cardiolipin - <15 GPL = Negative; 15-20 GPL = Indeterminate; >20 GPL = Positive
^Cardiolipin-positive: Abs with positive AtheNA signals at least for both 100 and 50 µg/ml mAb concentration
Italicized value - Cardiolipin-negative; positive signal at only 100 µg/ml mAb concentration; not counted as polyreactive for that antigen tested
(iii) AtheNA - <100 = Negative; 100-120 = Equivocal; >120 = Positive
**AtheNA-positive: Abs with positive AtheNA signals at least for both 100 and 50 µg/ml mAb concentration
Italicized value - AtheNA-negative; positive signal at only 100 µg/ml mAb concentration; not counted as polyreactive for that antigen tested
Not tested - gray fill
n/a - not applicable
