## Supplementary material for "Vaccine Induction of Heterologous HIV-1 Neutralizing Antibody B Cell Lineages in Humans": Table S3

### Sheet: Table S3
Table S3. MPER-differential Binding Profile of MPER+ Monoclonal Antibodies at Baseline and Post-3rd Immunization in HVTN 133 Vaccinees
PTID	Timepoint	Ab ID	VH gene	VL gene	EC50, µg/ml (ELISA)			Binding phenotype
					MPER.03	MPER.03 KO	Fold change
133-23	post-3rd IMM	DH1355	IGHV1-69	IGKV1-39	0.005093	0.018916	3.71412	MPER∆
133-23	post-3rd IMM	DH1414	IGHV2-5	IGKV1-39	0.003374	0.089086	26.4037	MPER∆
133-39	post-3rd IMM	DH1316.6	IGHV2-5	IGKV1-39	0.004625	2.24505	485.417	MPER∆
133-39	post-3rd IMM	DH1316.1_4	IGHV2-5	IGKV1-39	0.003	0.207	69	MPER∆
133-39	post-3rd IMM	DH1316.2	IGHV2-5	IGKV1-39	0.004	0.928	232	MPER∆
133-39	post-3rd IMM	DH1316.7_9	IGHV2-5	IGKV1-39	0.003	0.58	193.333	MPER∆
133-39	post-3rd IMM	DH1316.8	IGHV2-5	IGKV1-39	0.003	0.086	28.6667	MPER∆
133-39	post-3rd IMM	DH1316.3	IGHV2-5	IGKV1-39	0.004	0.595	148.75	MPER∆
133-39	post-3rd IMM	DH1316.10	IGHV2-5	IGKV1-39	0.024	6.788	282.833	MPER∆
133-23	post-3rd IMM	DH1415.1	IGHV3-15	IGLV3-1	0.019767	0.533838	27.0065	MPER∆
133-23	post-3rd IMM	DH1415.2	IGHV3-15	IGLV3-1	0.002	0.058698	29.349	MPER∆
133-30	post-3rd IMM	DH1430	IGHV3-30-3	IGKV3-20	0.006	0.014	2.33333	MPER Non-∆
133-23	post-3rd IMM	DH1318.1	IGHV3-49	IGKV3-20	0.00652	0.13696	21.0061	MPER∆
133-23	post-3rd IMM	DH1318.2	IGHV3-49	IGKV3-20	0.003612	0.075651	20.9444	MPER∆
133-23	post-3rd IMM	DH1318.3_7	IGHV3-49	IGKV3-20	0.006542	0.058298	8.91134	MPER∆
133-23	post-3rd IMM	DH1318.4	IGHV3-49	IGKV3-20	0.007	0.273222	39.0317	MPER∆
133-23	post-3rd IMM	DH1318.5	IGHV3-49	IGKV3-20	0.004992	0.148343	29.7161	MPER∆
133-23	post-3rd IMM	DH1318.6	IGHV3-49	IGKV3-20	0.006003	0.189185	31.5151	MPER∆
133-23	post-3rd IMM	DH1318.8	IGHV3-49	IGKV3-20	0.004293	0.637929	148.597	MPER∆
133-23	post-3rd IMM	DH1318.9	IGHV3-49	IGKV3-20	0.006421	0.211395	32.9224	MPER∆
133-23	post-3rd IMM	DH1353	IGHV3-73	IGKV1-16	0.003354	0.00699	2.08408	MPER Non-∆
133-39	post-3rd IMM	DH1427.1	IGHV3-73	IGKV1-27	0.016	0.088	5.5	MPER∆
133-39	post-3rd IMM	DH1427.2	IGHV3-73	IGKV1-27	0.003	0.004	1.33333	MPER Non-∆
133-23	post-3rd IMM	DH1416.1	IGHV5-51	IGKV4-1	0.01847	>100	≥2.5	MPER∆
133-23	post-3rd IMM	DH1416.2	IGHV5-51	IGKV4-1	0.018	0.362	20.1111	MPER∆
133-23	post-3rd IMM	DH1363.1	IGHV5-51	IGKV4-1	0.012397	>100	≥2.5	MPER∆
133-23	post-3rd IMM	DH1363.2	IGHV5-51	IGKV4-1	0.005267	0.043903	8.33549	MPER∆
133-23	post-3rd IMM	DH1352.1	IGHV5-51	IGKV4-1	0.005445	0.021705	3.98623	MPER∆
133-23	post-3rd IMM	DH1352.2	IGHV5-51	IGKV4-1	0.000596	0.018486	31.0168	MPER∆
133-23	post-3rd IMM	DH1362.1	IGHV5-51	IGKV4-1	0.004335	0.032929	7.59608	MPER∆
133-23	post-3rd IMM	DH1362.2	IGHV5-51	IGKV4-1	0.003321	0.0074	2.22824	MPER Non-∆
133-23	post-3rd IMM	DH1362.3	IGHV5-51	IGKV4-1	0.004743	0.005958	1.25617	MPER Non-∆
133-23	post-3rd IMM	DH1362.4	IGHV5-51	IGKV4-1	0.001888	0.031427	16.6457	MPER∆
133-23	post-3rd IMM	DH1354	IGHV5-51	IGKV4-1	0.006535	0.020487	3.13497	MPER∆
133-23	post-3rd IMM	DH1315.3	IGHV5-51	IGKV1-39	3.007	NB	≥2.5	MPER∆
133-23	post-3rd IMM	DH1315.1	IGHV5-51	IGKV1-39	11.9	>100	≥2.5	MPER∆
133-23	post-3rd IMM	DH1315.2	IGHV5-51	IGKV1-39	40.8212	NB	≥2.5	MPER∆
133-23	post-3rd IMM	DH1418.1	IGHV5-51	IGKV4-1	0.005638	0.027184	4.82157	MPER∆
133-23	post-3rd IMM	DH1418.2	IGHV5-51	IGKV4-1	0.001	0.042	42	MPER∆
133-23	post-3rd IMM	DH1424	IGHV5-51	IGKV4-1	0.016002	NB	≥2.5	MPER∆
133-23	post-3rd IMM	DH1420	IGHV5-51	IGKV2-28	0.003557	0.014121	3.96992	MPER∆
133-23	post-3rd IMM	DH1421	IGHV5-51	IGKV4-1	0.004745	0.014067	2.96459	MPER∆
133-23	post-3rd IMM	DH1417	IGHV5-51	IGKV1-39	0.003758	0.153035	40.7225	MPER∆
133-23	post-3rd IMM	DH1422	IGHV5-51	IGKV4-1	0.066	NB	≥2.5	MPER∆
133-39	post-3rd IMM	DH1321.2	IGHV5-51	IGKV4-1	0.004	0.178	44.5	MPER∆
133-39	post-3rd IMM	DH1321.3	IGHV5-51	IGKV4-1	0.028	0.709	25.3214	MPER∆
133-39	post-3rd IMM	DH1321.1	IGHV5-51	IGKV4-1	0.003	0.035	11.6667	MPER∆
133-39	post-3rd IMM	DH1321.4	IGHV5-51	IGKV4-1	0.003	0.288	96	MPER∆
133-39	post-3rd IMM	DH1321.5	IGHV5-51	IGKV4-1	0.01	0.364	36.4	MPER∆
133-23	post-3rd IMM	DH1423	IGHV5-51	IGKV1-39	0.00239	0.00627	2.62343	MPER∆
133-23	post-3rd IMM	DH1419.2	IGHV5-51	IGKV4-1	0.055393	>100	≥2.5	MPER∆
133-23	post-3rd IMM	DH1419.1	IGHV5-51	IGKV4-1	1.3383	NB	≥2.5	MPER∆
133-39	post-3rd IMM	DH1360	IGHV5-51	IGKV4-1	0.004	0.082	20.5	MPER∆
133-23	post-3rd IMM	DH1317.6	IGHV7-4-1	IGKV1-12	0.003	0.046	15.3333	MPER∆
133-23	post-3rd IMM	DH1317.8	IGHV7-4-1	IGKV1-12	0.003796	0.02678	7.05479	MPER∆
133-23	post-3rd IMM	DH1317.9	IGHV7-4-1	IGKV1-12	0.001888	0.031427	16.6457	MPER∆
133-23	post-3rd IMM	DH1317.4	IGHV7-4-1	IGKV1-12	0.006836	0.016551	2.42115	MPER Non-∆
133-23	post-3rd IMM	DH1317.1	IGHV7-4-1	IGKV1-12	0.002	1	500	MPER∆
133-23	post-3rd IMM	DH1317.2	IGHV7-4-1	IGKV1-12	0.002	0.029	14.5	MPER∆
133-23	post-3rd IMM	DH1317.7	IGHV7-4-1	IGKV1-12	0.0006	0.0006	1	MPER Non-∆
133-23	post-3rd IMM	DH1317.3	IGHV7-4-1	IGKV1-12	0.002	0.012	6	MPER∆
133-23	post-3rd IMM	DH1322.1	IGHV7-4-1	IGKV3-20	0.045046	0.624316	13.8595	MPER∆
133-23	post-3rd IMM	DH1322.2	IGHV7-4-1	IGKV3-20	0.003799	0.007307	1.9234	MPER Non-∆
133-23	post-3rd IMM	DH1322.3	IGHV7-4-1	IGKV3-20	0.003099	0.006276	2.02517	MPER Non-∆
133-23	post-3rd IMM	DH1322.4	IGHV7-4-1	IGKV3-20	0.004324	0.009105	2.10569	MPER Non-∆
133-23	post-3rd IMM	DH1319.2	IGHV7-4-1	IGLV3-19	0.002151	0.168004	78.1051	MPER∆
133-23	post-3rd IMM	DH1319.1	IGHV7-4-1	IGLV3-19	0.00368	0.013686	3.71902	MPER∆
133-23	post-3rd IMM	DH1347.1	IGHV7-4-1	IGKV1-6	0.002	0.088	44	MPER∆
133-23	post-3rd IMM	DH1347.2	IGHV7-4-1	IGKV1-6	0.003079	0.005378	1.74667	MPER Non-∆
133-23	post-3rd IMM	DH1347.3	IGHV7-4-1	IGKV1-6	0.002	0.003	1.5	MPER Non-∆
133-23	post-3rd IMM	DH1426	IGHV7-4-1	IGLV8-61	2.26012	NB	≥2.5	MPER∆
133-23	post-3rd IMM	DH1425	IGHV7-4-1	IGKV3-20	0.015448	>100	≥2.5	MPER∆
133-23	post-3rd IMM	DH1413	IGHV7-4-1	IGKV3-20	0.055308	3.86761	69.9285	MPER∆
133-23	post-3rd IMM	DH1346	IGHV7-4-1	IGLV3-19	0.00366	0.01639	4.47814	MPER∆
133-39	post-3rd IMM	DH1351.1	IGHV7-4-1	IGLV8-61	0.000399	0.819672	2054.32	MPER∆
133-39	post-3rd IMM	DH1351.2	IGHV7-4-1	IGLV8-61	0.011	0.056	5.09091	MPER∆
133-39	post-3rd IMM	DH1429	IGHV7-4-1	IGKV1-39	0.005155	0.053695	10.4161	MPER∆
133-39	post-3rd IMM	DH1350	IGHV7-4-1	IGLV8-61	0.011	0.124	11.2727	MPER∆
133-39	post-3rd IMM	DH1349.1_2	IGHV7-4-1	IGLV8-61	0.005	0.061	12.2	MPER∆
133-39	post-3rd IMM	DH1349.3	IGHV7-4-1	IGLV8-61	0.005	0.033	6.6	MPER∆
133-39	post-3rd IMM	DH1361.1	IGHV7-4-1	IGLV8-61	0.004	0.013	3.25	MPER∆
133-39	post-3rd IMM	DH1361.2	IGHV7-4-1	IGLV8-61	0.005	0.204	40.8	MPER∆
133-39	post-3rd IMM	DH1428	IGHV7-4-1	IGLV2-18	0.01	3.636	363.6	MPER∆
133-23	baseline	DH1431^	IGHV1-18	IGKV2-28	NB	NB	UND	UND
133-30	baseline	DH1432*^	IGHV3-7	IGKV1-5	NB	NB	UND	UND
Notes:
83 monoclnal antibodies (mAbs) were representative of 87 antibodies isolated via sorts. MAbs with duplicate amino acid hevay and light chain genes were expressed as a single Ab (for example, Ab1_Ab2; as shown in the column for Ab ID)
All mAbs tested, excepted where indicated by asterisk
*Purified IgG from small scale transfection
EC50 determined using softmax software or GraphPad Prism (version 9)
NB: No Binding
>100: EC50 extrapolated value for minimal binding (outside of range of assay)
^Abs that did not bind MPER.03, but had weak binding to MPER656 peptide; classified as MPER Non-∆
UND: Undetermined
